# APPLICATION OF THE ACMG/AMP FRAMEWORK TO CAPTURE EVIDENCE RELEVANT TO PREDICTED AND OBSERVED IMPACT ON SPLICING: RECOMMENDATIONS FROM THE CLINGEN SVI SPLICING SUBGROUP

**DOI:** 10.1101/2023.02.24.23286431

**Authors:** Logan C. Walker, Miguel de la Hoya, George A.R. Wiggins, Amanda Lindy, Lisa M. Vincent, Michael T Parsons, Daffodil M Canson, Dana Bis-Brewer, Ashley Cass, Alexander Tchourbanov, Heather Zimmermann, Alicia B Byrne, Tina Pesaran, Rachid Karam, Steven Harrison, Amanda B Spurdle

## Abstract

The American College of Medical Genetics and Genomics (ACMG) and the Association for Molecular Pathology (AMP) framework for classifying variants uses six evidence categories related to the splicing potential of variants: PVS1 (null variant in a gene where loss-of-function is the mechanism of disease), PS3 (functional assays show damaging effect on splicing), PP3 (computational evidence supports a splicing effect), BS3 (functional assays show no damaging effect on splicing), BP4 (computational evidence suggests no splicing impact), and BP7 (silent change with no predicted impact on splicing). However, the lack of guidance on how to apply such codes has contributed to variation in the specifications developed by different Clinical Genome Resource (ClinGen) Variant Curation Expert Panels. The ClinGen Sequence Variant Interpretation (SVI) Splicing Subgroup was established to refine recommendations for applying ACMG/AMP codes relating to splicing data and computational predictions. Our study utilised empirically derived splicing evidence to: 1) determine the evidence weighting of splicing-related data and appropriate criteria code selection for general use, 2) outline a process for integrating splicing-related considerations when developing a gene-specific PVS1 decision tree, and 3) exemplify methodology to calibrate bioinformatic splice prediction tools. We propose repurposing of the PVS1_Strength code to capture splicing assay data that provide experimental evidence for variants resulting in RNA transcript(s) with loss of function. Conversely BP7 may be used to capture RNA results demonstrating no impact on splicing for both intronic and synonymous variants, and for missense variants if protein functional impact has been excluded. Furthermore, we propose that the PS3 and BS3 codes are applied only for well-established assays that measure functional impact that is not directly captured by RNA splicing assays. We recommend the application of PS1 based on similarity of predicted RNA splicing effects for a variant under assessment in comparison to a known Pathogenic variant. The recommendations and approaches for consideration and evaluation of RNA assay evidence described aim to help standardise variant pathogenicity classification processes and result in greater consistency when interpreting splicing-based evidence.
