## Supplemental Table 6 for "APPLICATION OF THE ACMG/AMP FRAMEWORK TO CAPTURE EVIDENCE RELEVANT TO PREDICTED AND OBSERVED IMPACT ON SPLICING: RECOMMENDATIONS FROM THE CLINGEN SVI SPLICING SUBGROUP"

### Sheet: Table S6
Table S6: Loss-of-function disease genes identified to have acceptor or donor site variants by GeneDx clinical testing
Gene	pLI Score (Probability of being loss-of-function intolerant - https://gnomad.broadinstitute.org/news/2018-10-gnomad-v2-1/)	Transcript	Acceptor site variant identified	Donor site variant identified
AAAS	0	NM_015665.5		yes
AARS	0	NM_001605.2		yes
AASS	0	NM_005763.3	yes
ABCA1	0	NM_005502.3	yes	yes
ABCA12	0	NM_173076.2	yes	yes
ABCA2	1	NM_212533.2		yes
ABCA4	0	NM_000350.2	yes	yes
ABCB11	0	NM_003742.2		yes
ABCC6	0	NM_001171.5		yes
ABCC8	0	NM_000352.3	yes	yes
ABCD1	0.99896	NM_000033.3	yes	yes
ABCD4	0	NM_005050.3		yes
ABCG5	0	NM_022436.2	yes
ABCG8	0	NM_022437.2	yes
ABHD12	2e-05	NM_001042472.2	yes
ABHD5	0	NM_016006.4	yes
ACADM	0	NM_000016.4		yes
ACADS	0	NM_000017.2		yes
ACADSB	0	NM_001609.3		yes
ACADVL	0	NM_000018.2	yes	yes
ACAN	1	NM_013227.3		yes
ACSF3	0	NM_174917.3	yes
ACTB	0.98564	NM_001101.3		yes
ACVRL1	0.00097	NM_000020.2	yes	yes
ADAR	0.02628	NM_001111.4		yes
ADCY5	0.99928	NM_183357.2		yes
ADGRG1	0	NM_005682.5		yes
ADGRV1	0	NM_032119.3	yes	yes
ADSL	0	NM_000026.2		yes
AEBP1	0	NM_001129.4		yes
AFF2	0.99577	NM_002025.2		yes
AFG3L2	0	NM_006796.2	yes	yes
AGA	0	NM_000027.3	yes
AGK	0	NM_018238.3	yes	yes
AGL	0	NM_000642.2	yes
AGPAT2	0	NM_006412.3	yes
AGRN	0	NM_198576.3		yes
AHI1	0	NM_017651.4		yes
AIMP1	0	NM_004757.3	yes	yes
AIPL1	1e-05	NM_014336.3		yes
AIRE	0	NM_000383.2		yes
ALB	0.64329	NM_000477.5	yes
ALDH18A1	0.00081	NM_002860.3	yes
ALDH5A1	0	NM_001080.3	yes
ALDH7A1	0	NM_001182.4		yes
ALDOA	0.00132	NM_000034.3	yes
ALG11	0	NM_001004127.2	yes
ALG14	0.00094	NM_144988.3		yes
ALG8	0	NM_024079.4	yes	yes
ALMS1	0	NM_015120.4	yes	yes
ALOX12B	0.00076	NM_001139.2	yes
ALOXE3	0	NM_021628.2	yes	yes
ALPK3	0	NM_020778.4		yes
ALPL	0.00036	NM_000478.4		yes
ALS2	0	NM_020919.3	yes
ALX4	0.35736	NM_021926.3		yes
AMPD1	0	NM_000036.2		yes
AMT	0.00272	NM_000481.3		yes
ANK1	1	NM_000037.3	yes	yes
ANKRD11	1	NM_013275.5	yes	yes
ANKS6	1e-05	NM_173551.3		yes
ANO5	0	NM_213599.2	yes	yes
ANOS1	0.99793	NM_000216.2		yes
AP1S1	0.09996	NM_001283.3	yes
AP1S2	0.86702	NM_003916.3		yes
AP3B2	0.77198	NM_004644.3	yes	yes
AP4M1	0	NM_004722.3		yes
AP4S1	0	NM_007077.4		yes
APC	1	NM_000038.5	yes	yes
APOC3	0.01002	NM_000040.1		yes
ARFGEF2	0.99993	NM_006420.2		yes
ARG1	0.00036	NM_000045.2	yes
ARHGAP29	0.99964	NM_004815.3	yes
ARID1A	1	NM_006015.4	yes	yes
ARID1B	1	NM_020732.3	yes	yes
ARL6IP1	0.02234	NM_015161.1	yes
ARMC4	0	NM_018076.3	yes
ARMC9	0	NM_025139.5		yes
ARPC1B	0.011	NM_005720.3	yes	yes
ARSA	0	NM_000487.5	yes	yes
ARSE	0.58982	NM_000047.2		yes
ARV1	0	NM_022786.1	yes
ASH1L	1	NM_018489.2		yes
ASL	0	NM_000048.3		yes
ASNS	1e-05	NM_133436.3		yes
ASPA	0.00041	NM_000049.2		yes
ASPM	0	NM_018136.4	yes	yes
ASS1	0	NM_000050.4	yes
ASXL3	1	NM_030632.1		yes
ATF6	0	NM_007348.3		yes
ATM	0	NM_000051.3	yes	yes
ATP1A2	0.00018	NM_000702.3	yes
ATP2A1	0	NM_173201.3		yes
ATP2A2	0.99945	NM_001681.3	yes
ATP2B2	1	NM_001683.3	yes
ATP2C1	1	NM_014382.3	yes	yes
ATP6V0A2	0	NM_012463.3	yes	yes
ATP7B	0	NM_000053.3	yes	yes
ATP8A2	0	NM_016529.4	yes	yes
ATR	0	NM_001184.3		yes
ATRX	1	NM_000489.3	yes
AUH	1e-05	NM_001698.2	yes
AUTS2	0.99934	NM_015570.2		yes
B3GALNT2	0	NM_152490.2	yes	yes
B3GLCT	0	NM_194318.3		yes
B4GALT7	0.00011	NM_007255.2	yes	yes
BAP1	0.99443	NM_004656.3	yes	yes
BARD1	0	NM_000465.2	yes	yes
BBS1	0	NM_024649.4		yes
BBS2	0	NM_031885.3		yes
BBS4	0	NM_033028.4	yes	yes
BBS5	0	NM_152384.2		yes
BBS9	0	NM_198428.2	yes
BCAP31	0.43366	NM_001139441.1		yes
BCKDHA	0	NM_000709.3	yes	yes
BCKDK	6e-05	NM_005881.3	yes
BCL11B	0.98881	NM_138576.3		yes
BCOR	1	NM_017745.5		yes
BCS1L	0	NM_004328.4		yes
BLM	0	NM_000057.2		yes
BMP4	0.9564	NM_001202.3		yes
BMPR1A	0.90333	NM_004329.2	yes
BMPR2	0.99998	NM_001204.6	yes	yes
BPTF	1	NM_004459.6	yes
BRAT1	0	NM_152743.3	yes	yes
BRCA1	0	NM_007294.3	yes	yes
BRCA2	0	NM_000059.3	yes	yes
BRF1	0.0001	NM_001519.3	yes
BRIP1	0	NM_032043.2	yes	yes
BRPF1	1	NM_001003694.1	yes	yes
BTK	0.99996	NM_000061.2	yes
BUB1B	0	NM_001211.5		yes
C20ORF7	0	NM_024120.4		yes
C2CD3	0	NM_015531.5	yes	yes
C3	0.90421	NM_000064.3		yes
C6	0	NM_000065.3		yes
CA2	0	NM_000067.2		yes
CABP2	0.00254	NM_016366.2		yes
CABP4	0	NM_145200.3		yes
CACNA1A	1	NM_001127221.1	yes	yes
CACNA1F	1e-05	NM_005183.2	yes	yes
CACNA1S	0	NM_000069.2	yes	yes
CACNA2D2	0.99997	NM_006030.2	yes
CACNA2D4	0	NM_172364.4	yes	yes
CAMTA1	1	NM_015215.3	yes	yes
CAPN3	0	NM_000070.2	yes	yes
CARS2	0	NM_024537.2		yes
CASK	1	NM_003688.3	yes	yes
CASQ2	0	NM_001232.3	yes	yes
CASR	0.0467	NM_000388.3	yes
CBS	3e-05	NM_000071.2	yes	yes
CC2D1A	0.00846	NM_017721.4	yes
CC2D2A	0	NM_001080522.2		yes
CCDC39	0	NM_181426.1	yes
CCM2	0.00928	NM_031443.3	yes	yes
CD36	0	NM_001001547.2	yes
CD40LG	0.72079	NM_000074.2	yes
CDAN1	0	NM_138477.2		yes
CDC73	0.99995	NM_024529.4		yes
CDH1	0.14631	NM_004360.3	yes	yes
CDH23	0	NM_022124.5	yes	yes
CDK10	0	NM_052988.4	yes	yes
CDK13	0.90753	NM_003718.4		yes
CDKL5	0.99932	NM_003159.2	yes	yes
CDKN2A	0.39474	NM_000077.4	yes	yes
CDT1	0	NM_030928.3	yes
CECR1	0	NM_001282225.1	yes
CENPF	0	NM_016343.3	yes
CENPJ	0	NM_018451.3		yes
CEP104	0	NM_014704.3		yes
CEP120	0	NM_153223.3	yes
CEP135	0	NM_025009.4		yes
CEP290	0	NM_025114.3	yes	yes
CEP41	0	NM_018718.2	yes	yes
CEP83	0	NM_016122.2	yes
CERKL	0	NM_201548.4		yes
CFI	0	NM_000204.3	yes
CFTR	0	NM_000492.3	yes	yes
CHD2	1	NM_001271.3	yes	yes
CHD3	1	NM_001005271.2	yes	yes
CHD7	1	NM_017780.2	yes	yes
CHD8	1	NM_001170629.1	yes	yes
CHEK2	0	NM_007194.3	yes	yes
CHM	0.99899	NM_000390.2	yes
CHRNE	0	NM_000080.3	yes
CHRNG	0	NM_005199.4	yes	yes
CIC	0.99999	NM_015125.3	yes
CLCN1	0	NM_000083.2	yes	yes
CLCN2	0	NM_004366.4		yes
CLCN7	0.27238	NM_001287.5	yes
CLCNKB	0	NM_000085.4	yes
CLDN19	0.00497	NM_148960.2		yes
CLN6	0.0001	NM_017882.2		yes
CLTC	1	NM_001288653.1	yes	yes
CNGA3	0	NM_001298.2		yes
CNGB1	0	NM_001297.4		yes
CNGB3	0	NM_019098.4	yes	yes
CNKSR2	0.99996	NM_014927.3	yes
CNOT1	1	NM_001265612.1		yes
CNOT3	1	NM_014516.3		yes
CNTNAP1	3e-05	NM_003632.2	yes	yes
CNTNAP2	0	NM_014141.5	yes
COG5	0	NM_006348.3		yes
COL11A1	1	NM_001854.3	yes	yes
COL11A2	0.70197	NM_080680.2		yes
COL12A1	0.97361	NM_004370.5	yes	yes
COL13A1	0	NM_001130103.1	yes	yes
COL17A1	0	NM_000494.3		yes
COL1A1	1	NM_000088.3	yes	yes
COL1A2	1	NM_000089.3	yes	yes
COL2A1	1	NM_001844.4	yes	yes
COL3A1	1	NM_000090.3	yes	yes
COL4A1	1	NM_001845.4	yes	yes
COL4A3	0	NM_000091.4	yes	yes
COL4A4	0	NM_000092.4	yes
COL4A5	1	NM_033380.1	yes	yes
COL5A1	1	NM_000093.3	yes	yes
COL6A1	0.99995	NM_001848.2	yes	yes
COL6A2	0	NM_001849.3	yes	yes
COL6A3	0	NM_004369.3	yes	yes
COL7A1	0	NM_000094.3	yes	yes
COL9A1	0	NM_001851.4	yes	yes
COL9A2	0	NM_001852.3	yes	yes
COLQ	0	NM_005677.3		yes
COQ2	0.00134	NM_015697.7		yes
COQ4	0	NM_016035.3		yes
COQ6	0	NM_182476.2		yes
COQ8B	0	NM_024876.3		yes
COX15	0	NM_004376.5		yes
CP	0	NM_000096.3		yes
CPLANE1	0	NM_023073.3	yes	yes
CPS1	0	NM_001122633.2		yes
CPT1A	0	NM_001876.3		yes
CR2	0	NM_001006658.2		yes
CRBN	0.00029	NM_016302.2	yes	yes
CREBBP	1	NM_004380.2		yes
CRTAP	0.00055	NM_006371.4		yes
CSF1R	0.13278	NM_005211.3	yes
CSNK2B	0.91728	NM_001320.6	yes	yes
CSPP1	0	NM_024790.6	yes	yes
CSTB	0.00656	NM_000100.2	yes
CTCF	0.99994	NM_006565.3	yes	yes
CTNNA1	0.96962	NM_001903.3	yes
CTNNB1	0.99999	NM_001904.3		yes
CTSA	0	NM_000308.2	yes
CTSC	0	NM_001814.4	yes
CTSF	0	NM_003793.3	yes
CTU2	0	NM_001012759.2		yes
CUBN	0	NM_001081.3		yes
CUL3	0.9996	NM_003590.4	yes	yes
CUL4B	1	NM_003588.3	yes
CUL7	0	NM_014780.4	yes
CWF19L1	0	NM_018294.5	yes
CXORF56	0.95204	NM_022101.3		yes
CYBB	0.99904	NM_000397.3	yes	yes
CYP11B2	0	NM_000498.3		yes
CYP19A1	2e-05	NM_031226.2		yes
CYP24A1	0	NM_000782.4	yes
CYP27A1	0	NM_000784.3	yes	yes
DARS2	0	NM_018122.4		yes
DBH	0	NM_000787.3		yes
DCC	0.99448	NM_005215.3	yes
DCDC2	0	NM_016356.4	yes
DCLRE1C	0	NM_001033855.1		yes
DCX	0.3042	NM_178153.1	yes
DDC	0	NM_000790.3		yes
DDX11	0	NM_030653.3	yes
DDX3X	0.99986	NM_001193416.1	yes	yes
DDX41	0	NM_016222.2		yes
DEAF1	0.00034	NM_021008.2		yes
DEGS1	0.13877	NM_003676.3	yes
DENND5A	0.05755	NM_015213.3		yes
DEPDC5	0.1165	NM_001242896.1	yes	yes
DES	0.00883	NM_001927.3		yes
DGUOK	0	NM_080916.1		yes
DHCR7	0	NM_001360.2	yes
DHPS	0.00016	NM_001930.3		yes
DIAPH1	0.91507	NM_005219.4	yes
DICER1	1	NM_177438.2		yes
DLAT	0	NM_001931.4		yes
DLG3	0.99999	NM_021120.2		yes
DLG4	0.99954	NM_001365.3	yes	yes
DLL1	0.99999	NM_005618.3	yes	yes
DMD	1	NM_004006.2	yes	yes
DMP1	0	NM_004407.3		yes
DNAAF1	0	NM_178452.4		yes
DNAH11	0	NM_001277115.1	yes	yes
DNAH5	0	NM_001369.2		yes
DNAH9	0	NM_001372.3		yes
DNAI1	0	NM_012144.3	yes	yes
DNAJB2	5e-05	NM_001039550.1		yes
DNAJC21	0	NM_001012339.2		yes
DNAJC3	0.01749	NM_006260.4	yes
DNMT3A	0	NM_175629.2	yes	yes
DOCK6	0	NM_020812.3	yes	yes
DOCK8	0	NM_001193536.1	yes	yes
DPAGT1	1e-05	NM_001382.3		yes
DPF2	0.99985	NM_006268.4		yes
DPM1	0.00016	NM_003859.1		yes
DPP6	0.33997	NM_001039350.2	yes
DPYD	0	NM_000110.3	yes	yes
DSC2	0	NM_024422.3	yes	yes
DSE	0.6331	NM_013352.2		yes
DSG2	0	NM_001943.3	yes	yes
DSP	0.99978	NM_004415.2	yes	yes
DSPP	0	NM_014208.3	yes
DTNBP1	1e-05	NM_032122.4		yes
DUOX2	0	NM_014080.4		yes
DUOXA2	0	NM_207581.3		yes
DYNC2H1	0	NM_001080463.1	yes	yes
DYRK1A	0.99967	NM_001396.3	yes	yes
DYSF	0	NM_003494.3	yes	yes
EARS2	0	NM_001083614.1		yes
EBF3	0.99993	NM_001005463.2	yes	yes
EBP	0.93645	NM_006579.2		yes
ECEL1	0	NM_004826.2	yes	yes
EDA	0.97391	NM_001399.4	yes	yes
EDAR	0	NM_022336.3	yes
EFEMP1	0.99992	NM_001039348.2		yes
EFTUD2	1	NM_004247.3	yes	yes
EHMT1	1	NM_024757.4	yes	yes
EIF2AK4	0	NM_001013703.3		yes
EIF2B2	0	NM_014239.3	yes
ELAC2	0	NM_018127.6	yes
ELN	0	NM_000501.2	yes	yes
ELP1	0	NM_003640.3	yes
EMD	0.93178	NM_000117.2	yes
EML1	0.99608	NM_004434.2		yes
ENG	0.99858	NM_000118.2	yes	yes
ENPP1	0	NM_006208.2	yes	yes
EP300	1	NM_001429.3	yes	yes
EPB42	0	NM_000119.2	yes
EPG5	0	NM_020964.2		yes
EPHB4	0.0135	NM_004444.4	yes	yes
ERCC1	0	NM_202001.2	yes	yes
ERCC2	0	NM_000400.3	yes	yes
ERCC6	0	NM_000124.2		yes
ERF	0.98968	NM_006494.2	yes
ETFA	0.00292	NM_000126.3	yes
ETFDH	0	NM_004453.2		yes
ETHE1	0	NM_014297.3	yes	yes
ETV6	0.9735	NM_001987.4	yes
EVC	0	NM_153717.2		yes
EVC2	0	NM_147127.4		yes
EXT1	0.99732	NM_000127.2	yes	yes
EXT2	0	NM_207122.1	yes	yes
EYA1	0.94588	NM_000503.4	yes	yes
EYA4	0.04872	NM_004100.4	yes
EYS	0	FM209056.1	yes	yes
F12	0	NM_000505.3	yes
F13A1	0	NM_000129.3	yes
F7	1e-05	NM_000131.4	yes	yes
FA2H	0.14678	NM_024306.4		yes
FAH	0	NM_000137.2		yes
FANCA	0	NM_000135.2	yes	yes
FANCC	0	NM_000136.2	yes	yes
FANCD2	0	NM_033084.3		yes
FANCG	0	NM_004629.1		yes
FANCI	0	NM_001113378.1	yes	yes
FANCL	0	NM_018062.3	yes
FANCM	0	NM_020937.2	yes
FARS2	0	NM_006567.3		yes
FARSB	0.0033	NM_005687.3		yes
FASTKD2	0	NM_014929.3	yes	yes
FAT4	1	NM_024582.4	yes
FBN1	1	NM_000138.4	yes	yes
FBP1	0.07912	NM_000507.3	yes
FBXO11	1	NM_001190274.1	yes	yes
FERMT1	0	NM_017671.4		yes
FGF10	0.93779	NM_004465.1		yes
FGF14	0.90887	NM_004115.3	yes
FGFR1	0.99984	NM_023110.2	yes	yes
FH	0.08824	NM_000143.3	yes	yes
FIG4	0	NM_014845.5	yes	yes
FKBP10	0	NM_021939.3	yes
FKTN	0	NM_001079802.1	yes
FLCN	0.78892	NM_144997.5	yes	yes
FLNA	1	NM_001456.3	yes	yes
FLNB	0	NM_001457.3	yes
FLNC	0.99994	NM_001458.4	yes	yes
FOLR1	0.12642	NM_016725.2	yes	yes
FOXP1	0.99998	NM_032682.5	yes	yes
FOXP2	0.99994	NM_014491.3	yes	yes
FOXRED1	0	NM_017547.3		yes
FRAS1	0	NM_025074.6		yes
FREM1	0	NM_144966.5	yes
FRMD7	0.72983	NM_194277.2	yes	yes
FRRS1L	0.00146	NM_014334.2		yes
FYCO1	0	NM_024513.3		yes
FZD4	0.96962	NM_012193.3	yes
GAA	0	NM_000152.3	yes	yes
GABRB3	0.95138	NM_000814.5		yes
GALC	0	NM_000153.3		yes
GALNT3	0	NM_004482.3		yes
GALT	0	NM_000155.2	yes
GAN	0.02484	NM_022041.3		yes
GARS	0.3065	NM_002047.2	yes	yes
GAS8	0	NM_001481.2		yes
GATA3	0.89887	NM_001002295.1		yes
GATA4	0.49308	NM_002052.3	yes	yes
GATAD2B	0.99998	NM_020699.2		yes
GATM	0.05142	NM_001482.2		yes
GBA	0	NM_001005741.2		yes
GBA2	0	NM_020944.2		yes
GBE1	0	NM_000158.3	yes	yes
GCDH	0.00486	NM_000159.2		yes
GCH1	0.90292	NM_000161.2	yes	yes
GCK	0.63464	NM_000162.3	yes	yes
GH1	0.03006	NM_000515.3	yes	yes
GHR	8e-05	NM_000163.4	yes
GHRHR	0	NM_000823.3		yes
GIPC3	0.00934	NM_133261.2	yes
GJB2	0	NM_004004.5	yes	yes
GK	0.98937	NM_000167.4		yes
GLA	0.99675	NM_000169.2		yes
GLB1	0	NM_000404.2	yes	yes
GLDC	0	NM_000170.2	yes	yes
GLDN	0	NM_181789.2	yes
GLE1	0	NM_001003722.1		yes
GLI2	0.97303	NM_005270.4		yes
GLI3	0.99999	NM_000168.5	yes	yes
GLRA1	0.00016	NM_000171.3	yes
GM2A	0.03103	NM_000405.4	yes
GMPPB	0	NM_013334.3	yes	yes
GNAS	0.68076	NM_000516.4	yes	yes
GNB1	0.9992	NM_002074.4	yes
GNPAT	0.30403	NM_014236.3	yes
GNPTAB	0	NM_024312.4	yes	yes
GOSR2	0	NM_004287.3		yes
GPAA1	0	NM_003801.3		yes
GPHN	0.99998	NM_020806.4		yes
GPSM2	0	NM_013296.4	yes	yes
GRIN2A	0.99998	NM_000833.3	yes	yes
GRIN2B	1	NM_000834.3	yes	yes
GRM6	0	NM_000843.3	yes
GRN	0.06967	NM_002087.2		yes
GRXCR1	0	NM_001080476.2		yes
GTPBP3	0	NM_133644.3	yes
GUCY2D	0	NM_000180.3	yes
GYS2	0	NM_021957.3	yes	yes
HAAO	0	NM_012205.2		yes
HACE1	1e-05	NM_020771.3	yes	yes
HADHA	0	NM_000182.4	yes
HADHB	0	NM_000183.2	yes	yes
HARS2	3e-05	NM_012208.2	yes
HBB	0	NM_000518.4		yes
HCCS	0.88624	NM_005333.3	yes
HDAC8	0.97707	NM_018486.2	yes	yes
HEPACAM	0.86791	NM_152722.4	yes
HERC1	1	NM_003922.3	yes	yes
HERC2	1	NM_004667.5	yes
HESX1	0.0008	NM_003865.2		yes
HEXA	0	NM_000520.4		yes
HEXB	0	NM_000521.3	yes
HGSNAT	0	NM_152419.2	yes	yes
HIVEP2	1	NM_006734.3		yes
HMGCL	0	NM_000191.2		yes
HNF1A	0.96115	NM_000545.5	yes	yes
HNF1B	0	NM_000458.2		yes
HNF4A	0.15285	NM_175914.3	yes	yes
HNRNPK	0.99998	NM_002140.3		yes
HNRNPR	0.99935	NM_001102398.2		yes
HNRNPU	1	NM_031844.2	yes
HPRT1	0.93728	NM_000194.2	yes	yes
HPS4	0.00014	NM_022081.5		yes
HPS5	0	NM_181507.1	yes
HSD17B3	0	NM_000197.1	yes
HSD17B4	0	NM_000414.3	yes	yes
HSPG2	0	NM_005529.5		yes
HTRA1	0.00049	NM_002775.4		yes
IDS	0.9964	NM_000202.4	yes
IDUA	0	NM_000203.3	yes
IFT140	0	NM_014714.3	yes	yes
IFT172	0	NM_015662.2	yes	yes
IGF1R	0.96799	NM_000875.3	yes	yes
IGHMBP2	0	NM_002180.2		yes
IKBKG	0	NM_003639.3	yes	yes
IL10RB	0	NM_000628.4	yes
IL1RAPL1	0.99886	NM_014271.3		yes
IL2RG	0.99152	NM_000206.2	yes	yes
ILDR1	0	NM_001199799.1		yes
INPPL1	0.00233	NM_001567.3		yes
INSR	4e-05	NM_000208.2	yes
INTS1	0	NM_001080453.2	yes	yes
IQSEC2	0.99998	NM_001111125.1	yes	yes
IRF6	0.99961	NM_006147.3	yes	yes
ISPD	0.00025	NM_001101426.3	yes	yes
ITCH	0.99997	NM_031483.5		yes
ITGA2B	0	NM_000419.3	yes
ITGA7	0	NM_002206.2	yes	yes
ITGB4	0	NM_000213.3		yes
ITPA	0	NM_033453.3		yes
ITPR1	1	NM_002222.5	yes	yes
IVD	0	NM_002225.3	yes
JAG1	1	NM_000214.2	yes	yes
KANSL1	0.99972	NM_001193466.1		yes
KAT6A	1	NM_006766.3	yes
KAT6B	1	NM_012330.3		yes
KCNH2	0.99593	NM_000238.2	yes	yes
KCNMA1	0.99731	NM_002247.3	yes	yes
KCNQ1	0	NM_000218.2	yes	yes
KCNQ2	0.99998	NM_172107.2	yes	yes
KDM3B	1	NM_016604.3	yes	yes
KDM5B	0	NM_006618.3	yes	yes
KDM5C	1	NM_004187.2	yes	yes
KDM6A	1	NM_021140.2	yes	yes
KDM6B	1	NM_001080424.1	yes	yes
KIAA0586	0	NM_001244189.1	yes	yes
KIAA1109	0	NM_015312.3	yes	yes
KIF11	1	NM_004523.3	yes	yes
KIF1A	1	NM_001244008.1		yes
KIF5A	0.99995	NM_004984.2	yes
KIF7	0	NM_198525.2	yes	yes
KLHL7	5e-05	NM_001031710.2		yes
KLKB1	0	NM_000892.3		yes
KMT2A	1	NM_001197104.1	yes	yes
KMT2B	1	NM_014727.2	yes	yes
KMT2C	1	NM_170606.2	yes	yes
KMT2D	1	NM_003482.3		yes
KMT2E	1	NM_182931.2		yes
KPTN	1e-05	NM_007059.3		yes
KRIT1	0.00069	NM_194456.1	yes	yes
KRT10	0.00253	NM_000421.3		yes
KRT5	0.64172	NM_000424.3	yes	yes
L1CAM	1	NM_000425.3	yes	yes
L2HGDH	4e-05	NM_024884.2		yes
LAMA1	0	NM_005559.3	yes
LAMA2	0	NM_000426.3	yes	yes
LAMA3	0	NM_000227.3		yes
LAMB1	0	NM_002291.2	yes
LAMB3	0	NM_000228.2	yes	yes
LAMC3	0	NM_006059.3		yes
LAMP2	0.26698	NM_002294.2	yes
LARP7	0	NM_016648.3		yes
LARS2	0	NM_015340.3	yes	yes
LDLR	0	NM_000527.4	yes	yes
LEMD3	0.99877	NM_014319.4		yes
LEPRE1	0	NM_022356.3		yes
LEPREL1	0	NM_018192.3		yes
LGI4	0.00715	NM_139284.2		yes
LINS	0	NM_001040616.2	yes
LIPA	0	NM_000235.2		yes
LMNA	0.9994	NM_170707.2	yes	yes
LMX1B	0.74637	NM_002316.3	yes	yes
LONP1	0.9993	NM_004793.3		yes
LOXHD1	0	NM_144612.6		yes
LPIN2	5e-05	NM_014646.2	yes	yes
LRBA	0	NM_006726.4		yes
LRP2	0.99999	NM_004525.2		yes
LRP5	0.50992	NM_002335.2	yes	yes
LRP6	0.69664	NM_002336.2	yes
LRPPRC	0	NM_133259.3		yes
LSS	0	NM_001001438.2		yes
LTBP4	0.49911	NM_003573.2		yes
LZTR1	0	NM_006767.3	yes	yes
MAK	0	NM_001242957.1		yes
MAN2B1	0	NM_000528.3		yes
MAOA	0.99928	NM_000240.2	yes	yes
MARVELD2	0	NM_001038603.2	yes
MASP1	0	NM_139125.3	yes
MBD5	1	NM_018328.4	yes	yes
MCCC1	0	NM_020166.3	yes	yes
MCM3AP	0	NM_003906.4	yes
MCOLN1	0.00058	NM_020533.2	yes
MCPH1	0	NM_024596.3	yes	yes
MECP2	0.89382	NM_001110792.1		yes
MECR	2e-05	NM_016011.2		yes
MED12	1	NM_005120.2		yes
MED12L	1	NM_053002.4	yes	yes
MED13L	1	NM_015335.4	yes	yes
MED17	0	NM_004268.4		yes
MED23	0	NM_015979.3	yes
MEF2C	0.01726	NM_002397.3	yes	yes
MEGF10	0.3904	NM_032446.2	yes
MEN1	0.99971	NM_130799.2	yes	yes
MERTK	0	NM_006343.2		yes
MFRP	0	NM_031433.3	yes	yes
MFSD8	0	NM_152778.2	yes	yes
MICU1	0	NM_006077.3	yes	yes
MIPEP	0	NM_005932.3	yes	yes
MITF	0.98119	NM_000248.3	yes	yes
MKS1	0	NM_017777.3		yes
MLC1	0	NM_015166.3		yes
MLH1	3e-05	NM_000249.3	yes	yes
MMACHC	0	NM_015506.2		yes
MME	0	NM_007289.2	yes	yes
MOCS2	0.00046	NM_176806.2		yes
MPDZ	0	NM_003829.4	yes	yes
MPI	0	NM_002435.1	yes
MPL	0	NM_005373.2	yes	yes
MPO	0	NM_000250.1	yes
MPV17	0	NM_002437.4		yes
MPZL2	0	NM_005797.3	yes
MRE11	0	NM_005591.3	yes
MRPL3	0	NM_007208.3		yes
MRPS22	1e-05	NM_020191.2		yes
MSH2	0.89539	NM_000251.2	yes	yes
MSH6	4e-05	NM_000179.2	yes	yes
MSTO1	0	NM_018116.3		yes
MTFMT	0	NM_139242.3		yes
MTHFD1	0.00446	NM_005956.3		yes
MTHFR	0	NM_005957.4		yes
MTMR2	0	NM_016156.5		yes
MTR	0	NM_000254.2	yes
MTTP	1e-05	NM_000253.2		yes
MUSK	0	NM_005592.3		yes
MUT	0	NM_000255.3	yes	yes
MUTYH	0	NM_001048171.1	yes	yes
MYBPC3	0	NM_000256.3	yes	yes
MYH11	0.77299	NM_002474.2		yes
MYH14	0.04224	NM_024729.3		yes
MYH2	0	NM_017534.5	yes	yes
MYO15A	0	NM_016239.3	yes	yes
MYO18B	0	NM_032608.5		yes
MYO3A	0	NM_017433.4	yes	yes
MYO6	2e-05	NM_004999.3	yes	yes
MYO7A	0	NM_000260.3	yes	yes
MYRF	1	NM_001127392.2		yes
MYSM1	0.04337	NM_001085487.2	yes
MYT1L	1	NM_015025.2	yes
NAA15	0.99578	NM_057175.3	yes	yes
NAGLU	0	NM_000263.3		yes
NALCN	0	NM_052867.2	yes	yes
NARS2	0	NM_024678.5		yes
NBN	0	NM_002485.4	yes	yes
NCKAP1	1	NM_205842.2		yes
NDUFB11	0.80382	NM_019056.6		yes
NDUFB3	2e-05	NM_002491.2	yes
NDUFS1	0	NM_005006.5	yes
NDUFS2	0.00142	NM_004550.4	yes
NDUFS6	0.09636	NM_004553.3	yes
NEB	0	NM_001271208.1	yes	yes
NEFL	0	NM_006158.3	yes
NEK1	0	NM_012224.2		yes
NEXMIF	0.99968	NM_001008537.1	yes
NF1	0.90175	NM_000267.3	yes	yes
NF2	1	NM_000268.3	yes	yes
NFIA	0.99959	NM_005595.4	yes
NFIB	0.99861	NM_001190737.1	yes
NFIX	0.99903	NM_001271043.2		yes
NFKB1	1	NM_003998.3	yes
NGLY1	0	NM_018297.3	yes	yes
NIPBL	1	NM_133433.3	yes	yes
NLGN4X	0.99267	NM_020742.2		yes
NONO	0.9935	NM_001145408.1		yes
NOTCH1	1	NM_017617.3	yes	yes
NOTCH2	1	NM_024408.3	yes
NPC2	0.00178	NM_006432.3		yes
NPHP1	0	NM_000272.3		yes
NPHP4	0	NM_015102.3		yes
NPHS1	0	NM_004646.3	yes	yes
NPRL3	0.19021	NM_001077350.2	yes	yes
NR2E3	0	NM_014249.2	yes
NR4A2	0.99959	NM_006186.3	yes
NRXN1	0.99964	NM_001135659.1	yes	yes
NSD1	1	NM_022455.4		yes
NSUN2	0.00026	NM_017755.5	yes	yes
NT5C2	0	NM_012229.4		yes
NTHL1	0	NM_002528.5	yes	yes
NTRK1	0	NM_001012331.1		yes
NUBPL	1e-05	NM_025152.2	yes	yes
NUS1	0.98117	NM_138459.3	yes	yes
OCA2	0	NM_000275.2	yes	yes
OCLN	0	NM_002538.3		yes
OCRL	0.99999	NM_000276.3	yes	yes
OFD1	0.95968	NM_003611.2		yes
OPA1	0.98636	NM_015560.2	yes	yes
OPHN1	0.99985	NM_002547.2	yes	yes
OPLAH	0	NM_017570.4	yes	yes
OPTN	0	NM_021980.4	yes
OTOA	0	NM_144672.3	yes	yes
OTOG	0	NM_001277269.1	yes	yes
OTOGL	0	NM_173591.3	yes	yes
OTUD6B	0	NM_016023.3		yes
PAFAH1B1	0.99995	NM_000430.3	yes	yes
PAH	0	NM_000277.1	yes	yes
PAK3	0.98716	NM_002578.3	yes
PALB2	0	NM_024675.3	yes	yes
PANK2	0	NM_153638.2	yes
PAX3	0.24063	NM_181457.3	yes
PAX6	0.99975	NM_000280.3	yes	yes
PBX1	0.99527	NM_002585.3		yes
PCCA	0	NM_000282.3		yes
PCK1	0	NM_002591.3		yes
PCNT	0	NM_006031.5		yes
PDCD10	0.96197	NM_145860.1	yes	yes
PDE6A	0	NM_000440.2		yes
PDE6B	0	NM_000283.3	yes	yes
PDE6C	0	NM_006204.3	yes	yes
PDGFB	0.77006	NM_002608.2	yes
PDHA1	0.98842	NM_000284.3		yes
PEPD	0	NM_000285.3	yes
PET100	0.00036	NM_001171155.1	yes
PEX1	0	NM_000466.2	yes	yes
PEX12	0	NM_000286.2	yes
PEX19	0.00032	NM_002857.3		yes
PEX5	6e-05	NM_001131025.1		yes
PEX7	0	NM_000288.3		yes
PFKM	0	NM_000289.5		yes
PGAP1	0	NM_024989.3		yes
PHEX	0.99996	NM_000444.4	yes	yes
PHF21A	1	NM_016621.3	yes	yes
PHF6	0.99784	NM_032458.2	yes
PHF8	0.99785	NM_015107.2		yes
PHIP	1	NM_017934.5	yes	yes
PHKA1	0	NM_002637.3	yes	yes
PHKA2	0.3839	NM_000292.2		yes
PHOX2B	0.93755	NM_003924.3	yes
PHYH	0	NM_006214.3	yes
PIEZO2	0	NM_022068.2	yes	yes
PIGL	0	NM_004278.3	yes
PIGN	0	NM_176787.4	yes	yes
PIGQ	0	NM_004204.3		yes
PIGT	0	NM_015937.5	yes
PIK3R1	0.99978	NM_181523.2		yes
PINK1	0	NM_032409.2		yes
PKD1	1	NM_001009944.2	yes	yes
PKD2	0.00017	NM_000297.3		yes
PKHD1	0	NM_138694.3	yes	yes
PKLR	0	NM_000298.5		yes
PKP2	0	NM_004572.3	yes	yes
PLA2G6	0	NM_003560.2	yes	yes
PLCB1	0.98337	NM_015192.2		yes
PLEC	0	NM_000445.3	yes
PLEKHG5	0	NM_020631.4	yes
PLOD1	0	NM_000302.3	yes	yes
PLOD3	0	NM_001084.4		yes
PLP1	0.92845	NM_000533.3	yes	yes
PLS3	0.98844	NM_005032.6	yes	yes
PMM2	0	NM_000303.2		yes
PMS2	0	NM_000535.5	yes	yes
PNKP	0	NM_007254.2		yes
PNPLA6	0	NM_006702.4		yes
PNPO	0	NM_018129.3	yes
PNPT1	0.0004	NM_033109.4		yes
POC1A	0	NM_015426.4		yes
POC1B	0	NM_172240.2		yes
POGZ	1	NM_015100.3	yes	yes
POLE	0	NM_006231.2	yes	yes
POLG	0	NM_002693.2	yes	yes
POLR3A	0	NM_007055.3	yes	yes
POLR3B	0	NM_018082.5	yes	yes
POMGNT1	0	NM_017739.3	yes	yes
POMT1	0	NM_007171.3	yes
POMT2	0	NM_013382.5		yes
POR	0	NM_000941.2	yes
POT1	0.85343	NM_015450.2	yes	yes
POU1F1	0.04505	NM_000306.2	yes	yes
PPA2	0	NM_176869.2		yes
PPIB	5e-05	NM_000942.4	yes
PPP3CA	0.99988	NM_000944.4	yes
PQBP1	0.78935	NM_005710.2		yes
PRCD	0.01602	NM_001077620.2		yes
PRDM16	0.99999	NM_022114.3	yes
PRDM5	0	NM_018699.2		yes
PRKAR1A	0.99985	NM_002734.3	yes	yes
PRKDC	1	NM_006904.6	yes
PRKN	0	NM_004562.2	yes
PRMT7	0	NM_019023.2	yes	yes
PROM1	0	NM_006017.2	yes
PROS1	0.00047	NM_000313.3	yes
PRPF31	0.98313	NM_015629.3	yes	yes
PRUNE	0.00915	NM_021222.1	yes
PSAT1	0	NM_058179.2	yes
PTCH1	1	NM_000264.3	yes	yes
PTCHD1	0.98224	NM_173495.2	yes
PTEN	0.25651	NM_000314.4	yes	yes
PTPN11	0.99998	NM_002834.3		yes
PTPRQ	0	NM_001145026.1	yes	yes
PUF60	0.99677	NM_078480.2	yes	yes
PUM1	1	NM_001020658.1	yes	yes
PUS7	0	NM_019042.4		yes
PYCR1	0.0002	NM_006907.2		yes
PYGM	0	NM_005609.2	yes	yes
QRICH1	0.99576	NM_017730.3	yes
RAB3GAP1	0	NM_012233.2	yes	yes
RAB3GAP2	0.98674	NM_012414.3	yes
RAD21	0.99701	NM_006265.2		yes
RAD51C	0	NM_058216.1	yes	yes
RAD51D	0	NM_002878.3	yes	yes
RARS2	0	NM_020320.3	yes	yes
RASA1	1	NM_002890.2		yes
RB1	1	NM_000321.2	yes	yes
RBM10	1	NM_005676.4		yes
RECQL	0	NM_002907.3	yes	yes
RECQL4	0	NM_004260.3	yes	yes
REEP1	0.98632	NM_022912.2		yes
RELN	1	NM_005045.3		yes
RET	1	NM_020975.4	yes
RFT1	0	NM_052859.3		yes
RFX3	1	NM_134428.2		yes
RLBP1	1e-05	NM_000326.4		yes
RMND1	0	NM_017909.2	yes
RNASEH2B	0	NM_024570.3	yes	yes
RORA	0.40096	NM_134261.2	yes
RP1L1	0	NM_178857.5		yes
RPE65	0	NM_000329.2	yes	yes
RPGRIP1	0	NM_020366.3		yes
RPL11	0.96088	NM_000975.3	yes	yes
RPL35A	0.89535	NM_000996.2		yes
RPS19	0.92111	NM_001022.3		yes
RPS26	0.84833	NM_001029.3		yes
RPS6KA3	0.99999	NM_004586.2	yes	yes
RRM2B	0.00236	NM_015713.4		yes
RS1	0.95743	NM_000330.3	yes	yes
RSPH1	0	NM_080860.3		yes
RSPO4	0	NM_001029871.3		yes
RTEL1	0	NM_032957.4	yes
RTN4IP1	0	NM_032730.5		yes
RUNX1	0.65377	NM_001754.4	yes	yes
RUNX2	0.94884	NM_001024630.3	yes
RYR1	0	NM_000540.2	yes	yes
SALL1	0.99971	NM_002968.2		yes
SBDS	6e-05	NM_016038.2		yes
SBF1	0.99933	NM_002972.2		yes
SCARB2	9e-05	NM_005506.3		yes
SCN1A	1	NM_001165963.1	yes	yes
SCN1B	0.10186	NM_001037.4		yes
SCN2A	1	NM_021007.2	yes	yes
SCN5A	0.91291	NM_198056.2	yes	yes
SCN8A	1	NM_014191.3	yes	yes
SCN9A	0	NM_002977.3	yes	yes
SCNN1A	0	NM_001038.5		yes
SCYL1	0	NM_020680.3	yes
SDHA	0	NM_004168.2		yes
SDHAF2	0	NM_017841.2	yes
SDHB	0.00024	NM_003000.2	yes	yes
SDHD	0.33697	NM_003002.2	yes	yes
SEC24D	0	NM_014822.3	yes	yes
SELENON	0	NM_020451.2	yes
SERAC1	0	NM_032861.3		yes
SERPINF1	0	NM_002615.5		yes
SERPING1	0.96351	NM_000062.2	yes	yes
SET	0.99597	NM_001122821.1	yes
SETBP1	1	NM_015559.2	yes
SETD2	1	NM_014159.6	yes
SETD5	0.99997	NM_001080517.1	yes	yes
SETX	0.95483	NM_015046.5		yes
SGCA	0.00271	NM_000023.2	yes
SGCD	0.00207	NM_000337.5	yes
SGCE	0.02376	NM_003919.2	yes
SH3TC2	0	NM_024577.3	yes	yes
SHANK1	1	NM_016148.2		yes
SHANK3	1	NM_033517.1	yes	yes
SIL1	0.01227	NM_022464.4		yes
SIN3A	1	NM_001145358.1		yes
SKIV2L	0	NM_006929.4		yes
SLC12A1	0	NM_000338.2		yes
SLC12A3	0	NM_000339.2	yes	yes
SLC12A6	0.01138	NM_133647.1	yes
SLC13A5	0.00051	NM_177550.4	yes
SLC16A2	0.98828	NM_006517.4		yes
SLC17A5	0	NM_012434.4		yes
SLC17A8	0.00132	NM_139319.2		yes
SLC19A3	0.1039	NM_025243.3		yes
SLC20A2	0.96545	NM_006749.4	yes
SLC22A5	0	NM_003060.3	yes	yes
SLC25A38	1e-05	NM_017875.2		yes
SLC26A2	0	NM_000112.3	yes	yes
SLC26A4	0	NM_000441.1	yes	yes
SLC29A3	0	NM_018344.5		yes
SLC2A1	0.9941	NM_006516.2	yes	yes
SLC2A2	0	NM_000340.1		yes
SLC34A1	0	NM_003052.4		yes
SLC34A3	0	NM_080877.2		yes
SLC46A1	0.02186	NM_080669.4	yes
SLC4A1	0.84602	NM_000342.3		yes
SLC52A2	0.00248	NM_024531.4	yes
SLC52A3	0.01935	NM_033409.3		yes
SLC6A1	0.99993	NM_003042.3	yes	yes
SLC6A19	0	NM_001003841.2	yes	yes
SLC6A3	0.99758	NM_001044.4		yes
SLC6A5	0	NM_004211.3		yes
SLC6A8	0.99778	NM_005629.3	yes	yes
SLC7A7	0	NM_001126106.2		yes
SLC7A9	0	NM_014270.4	yes
SLC9A6	0.99833	NM_006359.2		yes
SLCO2A1	0	NM_005630.2		yes
SLX4	0	NM_032444.2		yes
SMAD2	0.99661	NM_005901.5		yes
SMAD3	0.79796	NM_005902.3	yes
SMAD4	0.99881	NM_005359.5	yes
SMARCA4	1	NM_001128849.1	yes	yes
SMARCB1	0.9971	NM_003073.3	yes	yes
SMARCC2	1	NM_003075.3	yes	yes
SMARCE1	0.99915	NM_003079.4		yes
SMC1A	1	NM_006306.2		yes
SMPD1	0	NM_000543.4	yes
SOX10	0.99166	NM_006941.3	yes	yes
SOX5	0.99995	NM_006940.4	yes
SPAST	0.99939	NM_014946.3	yes
SPATA5	0	NM_145207.2		yes
SPATA7	0	NM_018418.4	yes
SPG11	0	NM_025137.3	yes	yes
SPG20	0	NM_015087.4	yes
SPG21	0.00066	NM_016630.6		yes
SPG7	0	NM_003119.2	yes	yes
SPINK5	0	NM_006846.3	yes	yes
SPTA1	0	NM_003126.2	yes	yes
SPTB	1	NM_000347.5	yes
SQSTM1	0.00086	NM_003900.4		yes
SRCAP	1	NM_006662.2	yes
SRD5A2	0	NM_000348.3	yes
SSR4	0.87499	NM_001204526.1		yes
ST3GAL5	0.00131	NM_003896.3		yes
STAG1	1	NM_005862.2		yes
STAG2	1	NM_001042749.2	yes
STIL	0.20105	NM_003035.2	yes
STK11	0.9934	NM_000455.4	yes	yes
STRA6	0	NM_022369.3		yes
STRC	0	NM_153700.2		yes
STX1B	0.98766	NM_052874.3	yes	yes
STXBP1	1	NM_003165.3	yes	yes
STXBP2	0	NM_006949.3	yes
SUCLA2	0.00235	NM_003850.2		yes
SUFU	0.99992	NM_016169.3		yes
SURF1	0	NM_003172.2	yes	yes
SUZ12	0.99998	NM_015355.2		yes
SYN1	0.99216	NM_133499.2		yes
SYNCRIP	0.99939	NM_001159673.1	yes	yes
SYNE1	0	NM_033071.3	yes	yes
SYNGAP1	1	NM_006772.2	yes	yes
SYNJ1	0.42709	NM_003895.3		yes
SYT2	0.98133	NM_177402.4	yes	yes
SZT2	0	NM_015284.3	yes	yes
TAB2	0.99998	NM_015093.4		yes
TANC2	1	NM_025185.3		yes
TANGO2	0.00015	NM_152906.4		yes
TAZ	0.72591	NM_000116.3		yes
TBC1D23	2e-05	NM_001199198.2		yes
TBC1D24	0	NM_001199107.1		yes
TBCD	0	NM_005993.4	yes	yes
TBCE	0	NM_003193.4		yes
TBCK	0	NM_001163435.2	yes	yes
TBL1XR1	0.99995	NM_024665.4	yes	yes
TBX1	0.83661	NM_080647.1		yes
TBX3	0.98907	NM_005996.3		yes
TBX4	0.5048	NM_018488.2		yes
TBX5	0.99954	NM_000192.3	yes	yes
TCF12	0.67602	NM_207036.1	yes	yes
TCF20	1	NM_005650.1	yes	yes
TCF4	0.99981	NM_001083962.1	yes	yes
TCIRG1	0	NM_006019.3	yes	yes
TCOF1	0.9541	NM_001135243.1	yes	yes
TCTN1	0	NM_001082538.2	yes	yes
TCTN2	0	NM_024809.4	yes
TDP2	0	NM_016614.2		yes
TECTA	0	NM_005422.2		yes
TELO2	0	NM_016111.3		yes
TFAP2B	0.99023	NM_003221.3		yes
TGFB2	0.99905	NM_003238.3		yes
TGM1	0	NM_000359.2	yes	yes
TGM5	0	NM_201631.3	yes	yes
TJP2	0	NM_004817.3	yes	yes
TLK2	1	NM_006852.3	yes	yes
TMC1	0	NM_138691.2	yes	yes
TMEM237	0	NM_001044385.2		yes
TMEM38B	0.0195	NM_018112.2		yes
TMEM67	0	NM_153704.5	yes
TMEM70	0.02929	NM_017866.5	yes
TMIE	8e-05	NM_147196.2		yes
TMLHE	8e-05	NM_018196.3	yes
TMPRSS3	0	NM_024022.2	yes
TMTC3	5e-05	NM_181783.3	yes
TNNT1	0	NM_003283.4		yes
TNRC6B	1	NM_001162501.1	yes	yes
TNXB	0.01855	NM_019105.6	yes	yes
TOP3A	0	NM_004618.4		yes
TOR1AIP1	0	NM_001267578.1	yes	yes
TP53	0.53235	NM_000546.4	yes	yes
TPK1	0.09146	NM_022445.3		yes
TPM3	0.00665	NM_152263.2	yes
TPP1	0	NM_000391.3	yes
TRAPPC2	0.00241	NM_001011658.3	yes
TRAPPC9	0	NM_031466.5		yes
TRDN	0	NM_006073.3		yes
TRIM28	1	NM_005762.2	yes
TRIO	1	NM_007118.2	yes	yes
TRIOBP	0	NM_001039141.2	yes
TRIP11	0	NM_004239.3	yes
TRIP12	1	NM_004238.2	yes	yes
TRIT1	0	NM_017646.4	yes
TRNT1	0.00016	NM_182916.2	yes	yes
TRPM1	0	NM_002420.5		yes
TRPM6	0	NM_017662.4		yes
TSC1	1	NM_000368.4	yes	yes
TSC2	1	NM_000548.3	yes	yes
TSEN54	0	NM_207346.2	yes	yes
TSPAN12	0.69473	NM_012338.3	yes
TSPEAR	0	NM_144991.2	yes	yes
TTC37	0	NM_014639.3		yes
TTC7A	0	NM_020458.3	yes
TTLL5	0	NM_015072.4		yes
TTN	0	NM_001256850.1	yes	yes
TUFM	0.00418	NM_003321.4	yes
TUSC3	0	NM_006765.2	yes
TYMP	0.00012	NM_001953.3	yes	yes
TYR	0	NM_000372.4	yes	yes
UBA2	0.99851	NM_005499.2	yes	yes
UBE2A	0.815	NM_003336.2		yes
UBE3A	0.9998	NM_130838.1	yes	yes
UMPS	0.00011	NM_000373.3		yes
UNC13D	0	NM_199242.2	yes	yes
UNC80	0.05231	NM_032504.1		yes
UPB1	0	NM_016327.2	yes	yes
USH1C	0	NM_005709.3	yes	yes
USH2A	0	NM_206933.2	yes	yes
USP18	0.0015	NM_017414.3		yes
USP7	1	NM_001286457.1	yes	yes
USP9X	1	NM_001039590.2	yes	yes
UVSSA	0	NM_020894.2	yes
VARS	0	NM_006295.2	yes	yes
VARS2	0	NM_001167734.1	yes	yes
VHL	0.07952	NM_000551.3	yes
VPS13A	0	NM_033305.2	yes	yes
VPS13B	0	NM_017890.3	yes	yes
VPS13C	0	NM_020821.2	yes
VRK1	0.00211	NM_003384.2		yes
VWF	0	NM_000552.3		yes
WAC	1	NM_016628.4	yes	yes
WAS	0.99901	NM_000377.2		yes
WDFY3	1	NM_014991.4		yes
WDR26	1	NM_025160.6	yes
WDR35	0	NM_001006657.1	yes
WDR45	0.99145	NM_007075.3	yes	yes
WDR62	0	NM_001083961.1	yes	yes
WFS1	0	NM_006005.3		yes
WHSC1	1	NM_133330.2	yes	yes
WNT1	0.3263	NM_005430.3		yes
WRN	0	NM_000553.4		yes
WT1	0.99648	NM_024426.4		yes
WWOX	0	NM_016373.2	yes	yes
XPC	0	NM_004628.4	yes	yes
XRCC4	0	NM_022406.2	yes
ZBTB20	0.97382	NM_001164342.2	yes
ZC4H2	0.90752	NM_018684.3		yes
ZEB2	1	NM_014795.3		yes
ZFYVE26	0	NM_015346.3		yes
ZIC2	0.97362	NM_007129.3	yes	yes
ZMIZ1	0.99937	NM_020338.3	yes	yes
ZMPSTE24	0	NM_005857.4		yes
ZMYM2	0.66648	NM_003453.4	yes	yes
ZMYND11	1	NM_006624.5	yes
