## Supplemental Table 7 for "APPLICATION OF THE ACMG/AMP FRAMEWORK TO CAPTURE EVIDENCE RELEVANT TO PREDICTED AND OBSERVED IMPACT ON SPLICING: RECOMMENDATIONS FROM THE CLINGEN SVI SPLICING SUBGROUP"

### Sheet: Table S7
Table S7. List of (likely) benign canonical splice site variants identified in the GeneDx dataset, within genes with loss-of-function mechanism
Gene	Transcript	c. Position	ClinGen Criteria Translation	SpliceAI-10k Calculator Prediction (https://www.biorxiv.org/content/10.1101/2022.07.30.502132v2)	Predicted Consequence	Explanation for no/reduced functional impact
TSC1	NM_000368.5	c.-80-2A>G	['BP5', 'BS2_Supp']	8 bp partial exon deletion	8-bp deletion within 5' UTR	5'UTR
CEP104	NM_014704.4	c.1317+2T>A	['BS1', 'BP']	57 bp partial intron retention, exon skipping	In-frame partial intron retention, in-frame exon skipping	in-frame splicing effect
DMD	NM_004006.3	c.10262+1G>A	['BA1', 'BS2','PVS1_Strong']; External and internal frequency codes override PVS1 code.	exon skipping	In-frame exon skipping	in-frame splicing effect
ELAC2	NM_018127.7	c.560-2A>G	['BS1', 'BS2','PM4']	exon skipping	In-frame exon skipping	in-frame splicing effect
MTR	NM_000254.3	c.2044-2A>T	['BS1', 'BP']	exon skipping	In-frame exon skipping	in-frame splicing effect
TOR1AIP1	NM_001267578.2	c.967+1G>A	['BA1']	exon skipping	In-frame exon skipping	in-frame splicing effect
TTN	NM_001256850.1	c.28091-2A>C	['BS1_Supp', 'BS2_Supp','PM4']	9 bp partial exon deletion, exon skipping	In-frame partial exon deletion, in-frame exon skipping	in-frame splicing effect
XRCC4	NM_022406.5	c.894-1G>A	['BA1']	6 bp partial exon deletion	In-frame partial exon deletion	in-frame splicing effect
FOLR1	NM_016725.3	c.493+2T>C	['BA1', 'BS2']	63 bp partial intron retention, exon skipping	In-frame partial intron retention, out-of-frame exon skipping (stop codon near C-terminal; if no NMD, variant protein is 71 residues shorter than WT)	in-frame splicing effect, termination in last exon
NPC2	NM_006432.5	c.441+1G>A	['BS2_Supp', 'BS2','PM4']	whole intron retention	Out-of-frame whole intron retention (stop codon near C-terminal; if no NMD, variant protein is 23 residues longer than WT)	read through (protein extension)
BCAP31	NM_001139441.1	c.-45+1G>T	['BA1']	no aberration	No effect	no predicted effect
DMD	NM_004006.3	c.4233+2C>T	['BA1', 'BS2','BP7', 'BP4']	no aberration	No effect	no predicted effect
DTNBP1	NM_032122.5	c.667+2C>T	['BA1']	no aberration	No effect	no predicted effect
DYRK1A	NM_001396.5	c.208-1G>A	['BS2_Supp', 'BS3']	no aberration	No effect	no predicted effect
NPRL3	NM_001077350.3	c.-67-2A>T	['BA1']	no aberration	No effect	no predicted effect
TOR1AIP1	NM_001267578.2	c.554-1G>A	['BA1']	no aberration	No effect	no predicted effect
BRCA1	NM_007294.4	c.594-2A>C	['BP2','PM2']	exon skipping	Out-of-frame exon skipping	PVS1_N/A based on rescue transcript mechanism (ENIGMA BRCA1/2 classification guidelines)
DIAPH1	NM_005219.5	c.3149-1G>T	['BS1', 'BP']	23 bp partial exon deletion	Out-of-frame partial exon deletion	Likely sequencing artefact attributable to low read depth and miscounted homopolymeric runs
DIAPH1	NM_005219.5	c.3149-2A>T	['BS1', 'BP']	23 bp partial exon deletion	Out-of-frame partial exon deletion	Likely sequencing artefact attributable to low read depth and miscounted homopolymeric runs
MED13L	NM_015335.5	c.2013-2A>T	['BA1']	8 bp partial exon deletion	Out-of-frame partial exon deletion	Likely sequencing artefact attributable to low read depth and miscounted homopolymeric runs
NDUFB11	NM_019056.7	c.207+2T>G	['BS1', 'BP']	10 bp partial exon deletion	Out-of-frame partial exon deletion	Likely sequencing artefact attributable to low read depth.
VPS13B	NM_017890.5	c.9406-2A>T	['BA1']	16 bp partial exon deletion, exon skipping	Out-of-frame partial exon deletion, out-of-frame exon skipping	Likely sequencing artefact attributable to low read depth and miscounted homopolymeric runs
