## Supplemental Table 8 for "APPLICATION OF THE ACMG/AMP FRAMEWORK TO CAPTURE EVIDENCE RELEVANT TO PREDICTED AND OBSERVED IMPACT ON SPLICING: RECOMMENDATIONS FROM THE CLINGEN SVI SPLICING SUBGROUP"

### Sheet: Table S8
Table S8. List of considerations when designing and interpreting splicing assays
Features	Consideration	References (PubMed ID)
RNA source	Transcript analysis must be conducted using clinically relevant tissue(s) and/or cell types. Online tools, such as MAJIQ-CAT (https://tools.biociphers.org/majiq-cat/) can be utilised to ascertain if clinically-accessible tissues represent splicing in specific genes and tissues of interest.	Bournazos et al 2022 (PMID: 34906502) Lord and Baralle 2021 (PMID: 34276790) Aicher et al 2020 (PMID: 32225167)
	PAXgene RNA may give poor cDNA quality limiting analysis of full length transcripts.	Morak et al 2019 (PMID: 31332305)
	RNA from tumour tissue may be used to apply PVS1	Walsh et al 2018 (PMID: 30311369)
Cell type for construct-based assays	Appropriate cell type(s) must be also be considered also for splicing analysis of expression constructs (e.g. minigene).	van der Klift et al 2015 (PMID: 26247049)
	Variants impacting splicing regulatory regions (e.g. exonic splicing enhancers, ESEs) may not replicate in some cell types that do not express key co-factors.	Grosso et al 2008 (PMID: 18653532)
Assaying lowly expressed genes	Amplicon RT‐PCR may be a useful alternative for the assessment of genes with low transcript levels in blood RNA	Wai et al 2022 (PMID: 35476365)
	A read depth of approximately 5 TPM has been recommended for diagnostically informative RNA-seq	Bournazos et al 2022 (PMID: 34906502)
Controls	Important to use tissue-matched controls. It has also been proposed to match controls to test sample based on age and sex.	Bournazos et al 2022 (PMID: 34906502)
	Use of at least 2 tissue matched controls (also consider if controls need to be age- and sex-matched)	Bournazos et al 2022 (PMID: 34906502) Walker et al 2013 (PMID: 23893897)
PCR primer design	Avoid designing primers that overlap predicted alternatively spliced regions.	Walker et al 2013 (PMID: 23893897)
	Primer design can be enhanced through accurate prediction of potential cryptic-donor activation (https://kidsneuro.shinyapps.io/splicevault-40k/)	Dawes et al 2022 (PMID: 35351883)
Construct design	Expression constructs may not be designed to capture complex splicing defects that involve multiple exons	Sangermano et al 2018 (PMID: 29162642) Weisschuh et al 2019 (PMID: 31544997)
Nonsense mediated decay (NMD) inhibition	Understanding rules that govern activation of nonsense-mediated mRNA decay (NMD) is necessary for splicing assay design. The use of a NMD inhibitor (e.g. cycloheximide and puromycin) for cultured cells is recommended to detect transcripts undergoing NMD. Use of NMD inhibition is important for confirming no impact on splicing and detecting the full range of transcripts. Note - there are multiple f…	Lindeboom et al 2016 (PMID: 27618451) Walker et al 2013 (PMID: 23893897) Bournazos et al 2022 (PMID: 34906502)
RNA (semi)quantification	When estimating relative transcript levels using RT-PCR assays, it is important to consider potential PCR bias as a result of preferential amplification of shorter fragments.	Shagin et al 2022 (PMID: 10471753)
	Identification of a heterozygous exonic variant (either a variant under assessment or a SNP) enables the discrimination between transcripts derived from the wild-type and the variant allele (allele specific expression analysis)	Horton et al 2022 (PMID: 36008414)
Sequencing of PCR amplicons	Aberrant isoforms that differ in size by only a small number of bases from natural isoforms may go undetected with some methods used to resolve PCR products.	Wai et al 2022 (PMID: 32123317)
Previously published rubrics for interpretation of RNA assays data	In addition to recommendations outlined by the ClinGen SVI - Splicing Working Group, it is noteworthy that other groups have also published rubrics for analysis and interpretation, including:
	1) CanVIG-UK Consensus Specification for Cancer Susceptibility Genes	Garrett et al 2020 (PMID: 32170000)
	2) SpliceACORD recommendations for interpretation of RNA functional testing data	Bournazos et al 2022 (PMID: 34906502)
	3) European Mismatch Repair Working Group strategy for splicing analysis of mismatch repair gene variants	Morak et al 2022 (PMID: 35676339)
