## Supplemental Table 9 for "APPLICATION OF THE ACMG/AMP FRAMEWORK TO CAPTURE EVIDENCE RELEVANT TO PREDICTED AND OBSERVED IMPACT ON SPLICING: RECOMMENDATIONS FROM THE CLINGEN SVI SPLICING SUBGROUP"

### Sheet: Table S9
Table S9. Example calibration of SpliceAI using a functional dataset as reference set*
SpliceAI prediction	LoF (n=102)	Functional (n=312)	LR	95% CI low	95% CI high	Evidence strength^
No impact (SpliceAI score ≤0.1)	5	259	0.059	0.03	0.13	Moderate for benign
Inconclusive (SpliceAI score >0.1and<0.5)	16	47	1.04	0.62	1.75	Uninformative
Splicing impacted (SpliceAI score ≥0.5)	81	6	41.29	18.58	91.77	Strong for pathogenic
Abbreviations: CI, confidence interval; LoF, Loss of function; LR, Likelihood ratio
* Findlay et al 2018 (PMID: 30209399), excluding canonical splice site variants, includes only synonymous variants 1-3 nucleotides exonic and other intronic variants. See Supplementary Figure S5 for more details.
^ See Table S5 for criteria thresholds
