## Supplemental Table 10 for "APPLICATION OF THE ACMG/AMP FRAMEWORK TO CAPTURE EVIDENCE RELEVANT TO PREDICTED AND OBSERVED IMPACT ON SPLICING: RECOMMENDATIONS FROM THE CLINGEN SVI SPLICING SUBGROUP"

### Sheet: Table S10
Table S10. Likelihood ratio analysis of the SpliceAI ∆ score for BRCA1, BRCA2, MLH1, MSH2, MSH6, PMS2, NF1 and POUF1 variants outside the canonical splice site using optimal cut-offs
SpliceAI ∆ score	Splice event - No		Splice event - Yes		LR	Low CI	High CI	Evidence strength^
	n	Proportion	n	Proportion
Variant location as designated for analysis in Supplementary Table 9 (3 nucleotides exonic and 8 nucleotides intronic with canonical splice sites nucleotides excluded)
≤0.1	102	0.77	16	0.06	0.08	0.05	0.13	Moderate evidence - non-spliceogenicity
>0.1 and <0.2	7	0.05	10	0.04	0.72	0.28	1.84	uninformative
≥0.2	23	0.17	238	0.90	5.17	3.56	7.52	Moderate evidence - spliceogenicity
Variant location in standard splice region as designated for conservative application of BP7 and PS1 (Splicing) (The donor site motif, last 3 bases of the exon and 6 nucleotides of intronic sequence adjacent to the exon; acceptor site motif, first base of the exon and 20 nucleotides upstream from the exon boundary)
≤0.1	147	0.73	15	0.05	0.07	0.04	0.12	Moderate evidence - non-spliceogenicity
>0.1 and <0.2	23	0.11	11	0.04	0.34	0.17	0.69	Supporting benign (close to uninformative)
≥0.2	32	0.16	256	0.91	5.73	4.22	7.89	Moderate evidence - spliceogenicity
Other variants only (outside standard splice region)
≤0.1	1815	0.89	57	0.23	0.30	0.25	0.38	Supporting evidence - non-spliceogenicity
>0.1 and <0.2	152	0.07	27	0.13	1.70	1.18	2.55	Uninformative
≥0.2	77	0.04	125	0.60	15.88	12.42	20.30	Moderate evidence - spliceogenicity
Abbreviations: CI, confidence interval; LR, Likelihood ratio
^ See Table S5 for criteria thresholds
