## Supplemental Table 11 for "APPLICATION OF THE ACMG/AMP FRAMEWORK TO CAPTURE EVIDENCE RELEVANT TO PREDICTED AND OBSERVED IMPACT ON SPLICING: RECOMMENDATIONS FROM THE CLINGEN SVI SPLICING SUBGROUP"

### Sheet: Table S11
Table S11. Likelihood ratio analysis of the SpliceAI ∆ score for BRCA1, BRCA2, MLH1, MSH2, MSH6, PMS2, NF1 and POUF1 variants, considering variant location inside and outside the minimal splice region
SpliceAI ∆ score	Splice event - No		Splice event - Yes		LR	Low CI	High CI	Evidence strength^
	n	Proportion	n	Proportion
Variant location in minimal splice region (The donor site motif, last 3 bases of the exon and 6 nucleotides of intronic sequence adjacent to the exon; acceptor site motif, first base of the exon and 3 nucleotides upstream from the exon boundary)
≤0.1	40	0.66	9	0.04	0.06	0.12	0.03	Moderate evidence - non-spliceogenicity
>0.1 and <0.2	4	0.07	8	0.04	0.55	0.35	0.17	Uninformative
≥0.2	17	0.28	207	0.92	3.31	0.04	2.21	Supporting evidence - spliceogenicity
Other exonic variants only (outside minimal splice region)
≤0.1	1107	0.84	55	0.28	0.33	0.26	0.42	Supporting evidence - non-spliceogenicity
>0.1 and <0.2	139	0.11	27	0.14	1.30	0.88	1.90	Uninformative
≥0.2	69	0.05	115	0.58	11.28	8.70	14.62	Moderate evidence - spliceogenicity
Other intronic variants only (outside minimal splice region)
≤0.1	815	0.94	8	0.11	0.12	0.06	0.24	Moderate evidence - non-spliceogenicity
>0.1 and <0.2	32	0.04	3	0.04	1.17	0.37	3.71	Uninformative
≥0.2	24	0.03	59	0.84	30.59	20.36	45.97	Strong evidence - spliceogenicity
Abbreviations: CI, confidence interval; LR, Likelihood ratio
^ See Table S5 for criteria thresholds
