## Supplemental Table 1 for "APPLICATION OF THE ACMG/AMP FRAMEWORK TO CAPTURE EVIDENCE RELEVANT TO PREDICTED AND OBSERVED IMPACT ON SPLICING: RECOMMENDATIONS FROM THE CLINGEN SVI SPLICING SUBGROUP"

### Sheet: Table S1
Table S1. A summary of splicing-related rules in use or drafted by the 53 established ClinGen VCEPs and the Cancer Variant Interpretation Group UK^
ClinGen VCEPs (specified genes) - except where noted (*) (dated 12 February 2023)	PVS1 Null variant in gene with established LOF as disease mechanism	PS1 Same amino acid change as an established pathogenic variant	PS3 Well-established in vitro or in vivo functional studies that show a damaging effect on the gene or protein	PM5 Missense change at an amino acid residue where a different missense change determined to be pathogenic has been seen before	PP3 Multiple lines of computational evidence support a deleterious effect on the gene or gene product	BS3 Well-established in vitro or in vivo functional studies show no damaging effect on the gene or protein	BP4 Multiple lines of computational evidence suggest no impact on gene or gene product	BP7 A synonymous (silent) variant for which splicing prediction algorithms predict no impact to the splice consensus sequence nor the creation of a new splice site -AND- the nucleotide is not highly conserved
Cardiovascular
Cardiomyopathy (MYH7)	PVS1_M - Downgrade from ACMG/AMP rule	Not applied in the context of predicted spliceogenic variants	Not applied to splicing assays	Not applied in the context of predicted spliceogenic variant	PP3 - No change from ACMG/AMP rule	BS3- Functional studies of mammalian knock-in models supportive of no damaging effect on protein function or splicing	BP4 - No change from ACMG/AMP rule	BP7 - No change from ACMG/AMP rule
Familial Hypercholesterolemia (LDLR)	PVS1 - Decision tree modified from Abou Tayoun et al 2018	Not applied in the context of predicted spliceogenic variant	PS3_M - RNA studies, using RNA extracted from heterozygous or homozygous patient cells, where aberrant transcript is confirmed by sequencing and is quantified as >25% of total transcript from heterozygous cells or 50% of total transcript from homozygous cells. PS3_M - Variants with two or more Level 3 functional studies (must be different assays [including minigene splicing assay + one of three n…	Not applied in the context of predicted spliceogenic variant	PP3 - Predicted impact to splicing using MaxEntScan.	BS3_Supp - RNA studies, using RNA extracted from heterozygous or homozygous patient cells, with a) aberrant transcripts quantification, where aberrant transcript is <10% of total transcript OR b) without transcript quantification where no aberrant transcript is confirmed by sequencing. BS3_Supp - Minigene splicing assay where only wild-type transcript is present and confirmed by sequencing.	BP4 - No predicted impact to splicing using MaxEntScan	BP7 - Variant is synonymous. Caveat: variant must also meet BP4 (i.e., no predicted impact on splicing).
FBN1	PVS1 - Decision tree modified from Abou Tayoun et al 2018	Not applied in the context of predicted spliceogenic variant	PS3 - No change from ACMG/AMP rule	Not applied in the context of predicted spliceogenic variant	PP3 - Recommended prediction programs for splice variants: GeneSplicer, MaxEntscan, and NNSPLICE. The outcome of all 3 prediction programs need to be in concordance.	BS3 - No change from ACMG/AMP rule	BP4 - Recommended prediction programs for splice variants: GeneSplicer, MaxEntscan, and NNSPLICE. The outcome of all 3 prediction programs need to be in concordance.	BP7 - No change from ACMG/AMP rule
Potassium Channel Arrhythmia	In progress	In progress	In progress	In progress	In progress	In progress	In progress	In progress
Pulmonary Hypertension	In progress	In progress	In progress	In progress	In progress	In progress	In progress	In progress
Hearing Loss
Hearing Loss (CDH23, COCH, GJB2, KCNQ4, MYO6, MYO7A, SLC26A4, TECTA and USH2A)	PVS1 - Decision tree modified from Abou Tayoun et al 2018	PS1 - Splice variants in the splice consensus sequence, at same nucleotide and with similar impact prediction as previously reported pathogenic variant (E.g. Example: c.105+1G>C is known to be pathogenic, can use PS1 for c.105+1G>T)	Not applied in the context of predicted spliceogenic variant	Not applied in the context of predicted spliceogenic variant	PP3 - Predicted impact (either creation of a cryptic splice site, or disruption of a native splice site) to splicing using MaxEntScan	Not applied in the context of predicted spliceogenic variant	BP4 - Computational evidence suggests no impact to splicing in MaxEntScan.	BP7 - No change from ACMG/AMP rule
Hearing Loss (OTOF and MYO15A)	PVS1 - Decision tree modified from Abou Tayoun et al 2018	PS1 - Splice variants in the splice consensus sequence, at same nucleotide and with similar impact prediction as previously reported pathogenic variant (E.g. Example: c.105+1G>C is known to be pathogenic, can use PS1 for c.105+1G>T)	Not applied in the context of predicted spliceogenic variant	Not applied in the context of predicted spliceogenic variant	PP3 - predicted impact to splicing using MaxEntScan	Not applied in the context of predicted spliceogenic variant	BP4 - Computational evidence suggests no impact to splicing in MaxEntScan.	BP7 - Silent variant with no predicted impact to splicing
Hemostasis/Thrombosis
Coagulation Factor Deficiency	In progress	In progress	In progress	In progress	In progress	In progress	In progress	In progress
Hereditary Hemorrhagic Telangiectasia	In progress	In progress	In progress	In progress	In progress	In progress	In progress	In progress
Platelet Disorders (ITGA2B and ITGB3)	PVS1 - Decision tree modified from Abou Tayoun et al 2018	Not applied in the context of predicted spliceogenic variant	Not applied in the context of predicted spliceogenic variant	Not applied in the context of predicted spliceogenic variant	PP3 - >2 independent in silico missense predictors predict a damaging impact. We have used Human Splicing Finder and Maximum Entropy Scan with the following parameters: (1) the threshold for aposition to be considered a splice site is >65 for HSF and >3 for MaxEntScan, (2) a broken splice site is defined as a position that has shifted below the threshold with a difference in score of <-10% for HS…	Not applied in the context of predicted spliceogenic variant	Not applied in the context of predicted spliceogenic variant	BP7 - No change from ACMG/AMP rule
Thrombosis	In progress	In progress	In progress	In progress	In progress	In progress	In progress	In progress
von Willebrand Disease	In progress	In progress	In progress	In progress	In progress	In progress	In progress	In progress
Hereditary Cancer
CDH1	PVS1 - Decision tree modified from Abou Tayoun et al 2018	Not applied	PS3 - RNA assay demonstrating abnormal out-offrame transcripts PS3_M - RNA assay demonstrating abnormal in-frame transcripts	PM5_Supp - Site-specific recommendations for the application of PM5_Supporting for canonical splicing variants	PP3_M - Variants affecting the same splice site as a well characterized variant with similar or worse in silico/RNA predictions PP3 - At least three in silico splicing predictors in agreement (SpliceAI,MaxEntScan, SSF, GeneSplicer, HSF, TraP, varSEAK)	BS3- Functional RNA studies demonstrating no impact on transcript composition (This rule can only be used to demonstrate lack of splicing and can only be applied to Synonymous, Intronic or Non-coding variants. BS3 may be downgraded based on quality of data)	BP4 - At least three in silico splicing predictors in agreement (SpliceAI,MaxEntScan, SSF, GeneSplicer, HSF, TraP, varSEAK)	BP7 - Synonymous and intronic variants at or beyond +7 to -21 locations
*Cancer Variant Interpretation Group UK (Garrett et al 2021; PMID: 33208383)	PVS1 - Decision tree modified from Abou Tayoun et al 2018	PS1_Supp - For a donor/acceptor splice region variant under evaluation whereby there is a reference variant at the same base residue classified as (likely) pathogenic. The variant under evaluation must be predicted on in silico tools to be equally or more deleterious than the reference variant	PS3_VS - 2 orthogonal assays: exhibiting abnormal transcripts; no evidence of leakiness PS3 - 1 assay: exhibiting abnormal transcripts; no evidence of leakiness PS3_M ≥1 assay: exhibiting abnormal transcripts; evidence of leakiness PS3_Supp ≥1 assay: exhibiting abnormal/alternative transcripts which have been reported as present in normal controls (implying naturally occurring isoforms)	Not applied in the context of predicted spliceogenic variant	PP3 - Intron-exon boundary: MaxEnt >15% difference AND SSFL >5% difference. Deep intronic: predicted creation of a novel splice site of any strength, absent in the normal sequence	BS3 - 1 assay: with no evidence of abnormal transcripts (% normal transcript>90%) from ISO accredited laboratory or recognized research laboratory with which direct consultation can be undertaken BS3_Supp - 1 assay: with no evidence of abnormal transcripts (% normal transcript>90%) from alternative source of evidence (e.g. publication)	BP4 - Intron-exon boundary: Minimal difference in readings for each of MaxEnt AND SSFL AND no evidence of prediction of exonic/deep intronic novel splice site of any strength	BP7 - No change from ACMG/AMP rule
DICER1 and miRNA-Processing Gene (DICER1)	PVS1 - Decision tree modified from Abou Tayoun et al 2018	PS1 - For non-canonical intronic splicing variants at same nucleotide should have equal or worse splicing impact. This rule code can only be used to compare variants asserted as pathogenic by the ClinGen DICER1 VCEP.	PS3 - RNA assay shows splicing impact that is out-of-frame, in-frame ≥193 residues, or in-frame with RNase IIIb disruption. (PS3_Moderate if PVS1_Strong is applied). PS3_M - RNA assay shows in-frame splicing impact with change in protein length <193 residues AND RNase IIIb domain not disrupted	Not applied in the context of predicted spliceogenic variant	PP3 - Concordance of MaxEntScan and SpliceAI.	BS3 - For intronic or synonymous variants, no splicing impact observed via RNA assay. (Should be observed more than once.)	BP4 - For missense variants, REVEL score \< 0.50 and agreement in splicing predictors that no splicing effects are predicted. For synonymous/intronic/non-coding variants concordance of MaxEntScan and SpliceAI.	BP7 - For silent variants and intronic variants at or beyond +7 to -21 positions, BP7 applies. For all other intronic or non-coding variants, BP7 may be applied if the variant is the reference nucleotide in ≥1 primate and/or ≥4 mammalian species. BP7 cannot be applied if BP4 is not met.
ENIGMA BRCA1 and BRCA2	PVS1 - Decision tree modified from Abou Tayoun et al 2018	PS1 - Variant Under Assessment and pathogenic variant at same nucleotide, outside canonical dinucleotide PS1_Supp - Variant Under Assessment and pathogenic variant within same canonical dinucleotide, and PVS1 code applied at full strength PS1 - Variant Under Assessment and pathogenic variant within same canonical dinucleotide, and PVS1 code applied at reduced strength	Not applied (Splicing assay results will be noted as additional annotation under the PVS1_Observed_variable code)	Not applied in the context of predicted spliceogenic variant	PP3 - No change from ACMG/AMP rule	Not applied (Splicing assay results will be noted as additional annotation under the BP7 code for variants that are intronic, exonic silent or exonic missense located outside of a clinically important functional domain)	BP4 - No change from ACMG/AMP rule	BP7 - silent variant inside a (potentially) clinically important functional domain, IF BP4 met BP7 - intronic variants located outside conserved donor or acceptor motif positions (at or beyond positions +7/-21). IF BP4 met BP7_variable code for variants that are intronic, exonic silent or exonic missense located outside of a clinically important functional domain
Hereditary Breast, Ovarian and Pancreatic Cancer (ATM)	PVS1 - Decision tree modified from Abou Tayoun et al 2018	PS1_M - Can be applied to a variant that is predicted similar or worse than another variant with an observed deleterious splice defect. Close match alterations must be approved LP/P by the HBOP VCEP.	Not applied in the context of predicted spliceogenic variant (Splicing assay results will be noted as additional annotation under the PVS1_variable (RNA) code)	Not applied in the context of predicted spliceogenic variant	PP3 - multiple in silico predictors agree to a simlar impact on splicing (Use caution in applying the wrong type of computational evidence (protein vs. RNA) towards the cumulative body of evidence for the opposite mechanism.)	Not applied in the context of predicted spliceogenic variant (Splicing assay results will be noted as additional annotation under the BP7_variable code)	BP4 - Concordance of ≥2 predictors reflecting no predicted splice defect (Use caution in applying the wrong type of computational evidence (protein vs. RNA) towards the cumulative body of evidence for the opposite mechanism.)	BP7_S, M or Supp (RNA) - Observed lack of aberrant RNA defect with variable weight applied depending on assay quality. BP7 - Use for synonymous and deep intronic variants defined as further than (but not including) +7 and further than (but not including) -40 at donor and acceptor sites, respectively
Hereditary Breast, Ovarian and Pancreatic Cancer (PALB2)	PVS1 - Decision tree modified from Abou Tayoun et al 2018	Not applied in the context of predicted spliceogenic variant	See ATM PVS1 Guide for how to apply weights to observed splice defects Poorer quality RNA studies can be notched down from PS3 to PS3_Moderate or PS3_Supporting	Not applied in the context of predicted spliceogenic variant	PP3 - RNA Analysis: Concordance of ≥2 predictors NOTE: Splice analysis needs to be considered for all variant types (including missense, frameshift, nonsense, etc as any variant has the potential to impact splicing which may nullify anyexpected protein effects)	BS3 (RNA) - Lack of aberrant splice defect in high-quality, patient-derived RNA assay. May be used in combination with BP4 BS3_Supp (RNA) - Lack of aberrant splice defect in lower-quality, patient-derived RNA assay or Minigene assay.May be used in combination with BP4	BP4 - No change from ACMG/AMP rule	BP7 - Can be used for deep intronic variants further than (but not including) +7 (donor) and -21 (acceptor)
InSiGHT Hereditary Colorectal Cancer/Polyposis (APC)	PVS1 - Decision tree modified from Abou Tayoun et al 2018	PS1 - Variant under assessment affects splicing at the same nucleotide as a previously established (Likely) Pathogenic variant. The splice prediction must be above defined thresholds 1 or similar to the previously established variant by multiple _in silico_ predictors. PS1_M - Variant under assessment affects splicing at the same nucleotide as a previously established (Likely) Pathogenic variant.…	PS3_VS - RNA assay in patient constitutional biological sample demonstrates aberrant transcripts leading to a premature stop codon or in-frame skipping of coding exons 12 and 13, if there exists evidence that the variant allele does not produce full-length transcript (e. g. by Sanger sequencing of the full length fragment or allele-specific expression). PS3 - RNA assay in patient constitutional b…	Not applied in the context of predicted spliceogenic variant	PP3 - For non-canonical splicing variants: Multiple in silico splicing predictors or a metapredictor support a deleterious effect.	BS3 - RNA assay of a synonymous substitution or intronic variant in patient constitutional biological sample demonstrates no mRNA aberration and if biallelic expression is shown and/or nonsense-mediated decay inhibition was used. BS3_Supp - RNA assay of a synonymous or intronic variant in constitutional patient sample demonstrates no mRNA aberration	BP4 - Synonymous (silent) or intronic variants - Multiple in silico splicing predictors or a metapredictor suggest no impact on gene or gene product.	BP7 - A synonymous (silent) or intronic variant at or beyond +7/–21 for which multiple splicing prediction algorithms or a metapredictor predict no impact to the splice consensus sequence nor the creation of a new splice site.
InSiGHT Hereditary Colorectal Cancer/Polyposis (Mismatch repair genes)	PVS1 - Decision tree modified from Abou Tayoun et al 2018	Not applied in the context of predicted spliceogenic variant	PS3 - Variants with monoallelic expression: complete loss of expression (<10% of wild-type in cDNA without puromycin) of the variant allele. Full-length transcript should be analysed with and without NMD block	PM5 - Variants affecting the same splice site as a confirmed splice variant with similar or worse splicing in silico predictions.	PP3 - Predicted splice defect using http://priors.hci.utah.edu/PRIORS or recommended splicing algorithms: MaxEntScan, NNSplice, SpiceAI.	BS3 - Variant-specific proficient function in protein and mRNA-based lab assays as per MMR functional assay flowchart OR Synonymous substitutions and intronic variants with no associated mRNA aberration (either splicing or allelic imbalance) as determined by laboratory assays conducted with nonsense-mediated decay inhibition. Whenever abnormal transcripts are identified at similar levels in contr…	BP4 - For intronic and synonymous variants: recommended splicing algorithms (MaxEntScan, NNSplice, SpliceAI) suggest no impact on gene or gene product.	BP7 - A synonymous (silent) or intronic variant at or beyond +7/–21 (5′/3′ exonic). Variants may satisfy both BP7 and BP4.
Myeloid Malignancy (RUNX1)	PVS1 - Decision tree modified from Abou Tayoun et al 2018	Not applied in the context of predicted spliceogenic variant	Not applied in the context of predicted spliceogenic variant	Not applied in the context of predicted spliceogenic variant	PP3 - For missense, synonymous and intronic (intron 4-8) variants: SpliceAI ≥ 0.38, including the creation of cryptic novel splice sites.	Not applied in the context of predicted spliceogenic variant	BP4 - For synonymous and Intronic variants: SpliceAI ≤ 0.20	BP7 - synonymous and intronic variants which SpliceAI ≤ 0.20 AND evolutionary conservation prediction algorithms predict the site as not conserved (phyloP100 way (GRCh38/hg38) ≤2.0)
Neurofibromatoses and Schwannomatosis In Process	In progress	In progress	In progress	In progress	In progress	In progress	In progress	In progress
PTEN	PVS1 - No change from ACMG/AMP rule	PS1 - Different variant at same nucleotide position as a pathogenic splicing variant, where in silico models predict impact equal to or greater than the known pathogenic variant.	PS3 - RNA, mini-gene, or other assay demonstrating an impact on splicing	Not applied in the context of predicted spliceogenic variant	PP3 - To be applied only to synonymous or intronic variants where at least 2 out of 3 in silico models predict a splicing impact.	BS3 - For intronic or synonymous variants: RNA, mini-gene, or other assay demonstrate no impact on splicing.	BP4 - To be applied only to synonymous or intronic variants where at least 2 out of 3 in silico models predict no splicing impact.	BP7 - A synonymous (silent) or intronic variant at or beyond +7/-21 for which splicing prediction algorithms predict no impact to the splice consensus sequence nor the creation of a new splice site AND the nucleotide is not highly conserved.
TP53	PVS1 - Decision tree from Abou Tayoun et al 2018	Not applied in the context of predicted spliceogenic variant	Not applied in the context of predicted spliceogenic variant	Not applied in the context of predicted spliceogenic variant	PP3 - Splicing variants: Evidence of splice effect on a splice metapredictor (SpliceAI, VarSEAK, etc).	Not applied in the context of predicted spliceogenic variant	BP4 - Evidence of [no] splice effect on a splice metapredictor (SpliceAI, VarSEAK, etc).	BP7 - Evidence of splice effect on a splice metapredictor (SpliceAI, VarSEAK, etc) is required to use this evidence code. If a new alternate site is predicted, compare strength to native site in interpretation
VHL	In progress	In progress	In progress	In progress	In progress	In progress	In progress	In progress
Immunology
Antibody Deficiencies	In progress	In progress	In progress	In progress	In progress	In progress	In progress	In progress
Severe Combined Immunodeficiency Disease	In progress	In progress	In progress	In progress	In progress	In progress	In progress	In progress
Inborn Errors of Metabolism
ACADVL	PVS1 - Decision tree modified from Abou Tayoun et al 2018	Not applied in the context of predicted spliceogenic variant	PS3 - For non-canonical splicing variants, if there is evidence demonstrating abnormal splicing with no evidence of normal splicing (RT-PCR and/or RNA sequencing). • These studies can be performed using patient-derived cells or heterologous cultured cells but use caution when interpreting results from patients that are compound heterozygous for a non-canonical splicing variant and another variant…	Not applied in the context of predicted spliceogenic variant	PP3 - For non-canonical splice site variants, use Splice AI, MaxEntScn and NNSplice. PP3 can be applied if there is, a SpliceAI “high score” (Δ Score ≥ 0.5 “confidently predicted splice variants”) (exclude any results with Δ Score ≤ 0.2 from consideration of pathogenicity, <0.2 are not “predicted to alter splicing”), >15% reduction using MaxEntScn and >5% reduction using NNSplice. Two out of the …	BS3 - For non-canonical splicing variants, use BS3 if there is evidence demonstrating normal splicing with no evidence of abnormal splicing (RT-PCR and/or RNA sequencing).	BP4 - For non-canonical splice site variants, use Splice AI, MaxEntScn and NNSplice. [BP4] can be applied if there is a with Δ Score ≤ 0.2 , <10% reduction using MaxEntScn and <2% reduction using NNSplice. Two out of the three predictors must be consistent to count. • Do not apply this rule if there is evidence for creation of a cryptic splice site	BP7 - No change from ACMG/AMP rule
Cerebral Creatine Deficiency Syndromes (GAMT)	PVS1 - Decision tree modified from Abou Tayoun et al 2018	Not applied in the context of predicted spliceogenic variant	PS3 - For non-canonical splicing variants, if there is RT-PCR and/or RNA sequencing evidence demonstrating only abnormal splice products, with no evidence of normal splicing. • Evidence of abnormal splicing includes transcripts of alternative length or with specific intron or exon inclusion/exclusion. These studies can be performed on mRNA extracted from patientderived cells, or by inserting the …	Not applied in the context of predicted spliceogenic variant	PP3_M - Non-canonical splice site variant predicted to be more deleterious, by SpliceAI and varSEAK, than a previously observed pathogenic variant at the same nucleotide. PP3 - Predicted impact on splicing by SpliceAI and varSEAK. GATM specifications. For non-canonical splice site variants (e.g., +3, -3), use SpliceAI (([https://spliceailookup.broadinstitute.org/](https://spliceailookup.broadinst…	Not applied for splicing assays	BP4 - No predicted impact on splicing by SpliceAI and varSEAK. For non-canonical splice site variants, use SpliceAI (https://spliceailookup.broadinstitute.org/ ) and varSEAK (https://varseak.bio/) to assess the impact of variants that are not +/-1 or 2 canonical splice site variants. For SpliceAI, this criterion can be applied for scores <0.2, and for varSEAK class 1 and 2. If there is any eviden…	BP7 - No change from ACMG/AMP rule
Cerebral Creatine Deficiency Syndromes (GATM)	PVS1 - Decision tree modified from Abou Tayoun et al 2018	Not applied in the context of predicted spliceogenic variant	PS3 - For non-canonical splicing variants, if there is RT-PCR and/or RNA sequencing evidence demonstrating only abnormal splice products, with no evidence of normal splicing. • Evidence of abnormal splicing includes transcripts of alternative length or with specific intron or exon inclusion/exclusion. These studies can be performed on mRNA extracted from patientderived cells, or by inserting the …	Not applied in the context of predicted spliceogenic variant	PP3_M - Non-canonical splice site variant predicted to be more deleterious, by SpliceAI and varSEAK, than a previously observed pathogenic variant at the same nucleotide. PP3 - Predicted impact on splicing by SpliceAI and varSEAK. GATM specifications. For non-canonical splice site variants (e.g., +3, -3), use SpliceAI (([https://spliceailookup.broadinstitute.org/](https://spliceailookup.broadinst…	Not applied for splicing assays	BP4 - No predicted impact on splicing by SpliceAI and varSEAK. For non-canonical splice site variants, use SpliceAI (https://spliceailookup.broadinstitute.org/ ) and varSEAK (https://varseak.bio/) to assess the impact of variants that are not +/-1 or 2 canonical splice site variants. For SpliceAI, this criterion can be applied for scores <0.2, and for varSEAK class 1 and 2. If there is any eviden…	BP7 - No change from ACMG/AMP rule
Cerebral Creatine Deficiency Syndromes (SLC6A8)	PVS1 - Decision tree from Abou Tayoun et al 2018	Not applied in the context of predicted spliceogenic variant	PS3 - RT-PCR evidence of mis-splicing for non-canonical intronic variants. These studies can be performed in patient derived cells, by placing the mutant genomic DNA into plasmid vectors, or by over-expressing mutant transcript. Assays should demonstrate defective splicing with RT-PCR analysis or RNA sequencing to confirm alternative transcripts. PS3_Supp - RT-PCR evidence of mis-splicing for non…	Not applied in the context of predicted spliceogenic variant	PP3 - Predicted impact on splicing by SpliceAI and varSEAK	BS3_Supp - RT-PCR evidence demonstrating no observable effect of splicing.	BP4 - No predicted impact on splicing by SpliceAI and varSEAK.	BP7 - No change from ACMG/AMP rule
Dopa Decarboxylase (Aromatic L-Amino Acid Decarboxylase)	In progress	In progress	In progress	In progress	In progress	In progress	In progress	In progress
Lysosomal Storage Disorders (GAA)	PVS1 - Decision tree modified from Abou Tayoun et al 2018	Not applied in the context of predicted spliceogenic variant	PS3 - RT-PCR and/or RNA sequencing evidence demonstrating only abnormal splice products, with no evidence of normal splicing. The impact of the splicing defect (inframe or out of frame; number of amino acids deleted/inserted) should be taken into account when deciding upon the weight of evidence applied. For example, an out of frame consequence could be weighted PS3, whereas use of a cryptic spli…	In progress	PP3 - Predicted impact on splicing by SpliceAI (score >0.5).	BS3 - No change from ACMG/AMP rule. Same assays outlined for PS3 will be used for BS3	BP4 - No predicted impact on splicing by SpliceAI (score <0.2)	BP7 - No change from ACMG/AMP rule
Mitochondrial Disease Nuclear and Mitochondrial (SLC19A3, PDHA1, POLG and ETHE1)	PVS1 - Decision tree from Abou Tayoun et al 2018	Not applied in the context of predicted spliceogenic variant	Not applied in the context of predicted spliceogenic variant	Not applied in the context of predicted spliceogenic variant	Not applied in the context of predicted spliceogenic variant	Not applied	Not applied in the context of predicted spliceogenic variant	BP7 - No change from ACMG/AMP rule
Monogenic Diabetes (HNF1A)	PVS1 - Decision tree modified from Abou Tayoun et al 2018	PS1_Supp - Canonical and non-canonical splicing variants when a different variant at the same nucleotide has been previously classified as pathogenic and the variant being assessed is predicted by SpliceAI to have a similar (SpliceAI score within 10% of the original variant) or greater deleterious impact.	PS3 - No change from ACMG/AMP rule	Not applied in the context of predicted spliceogenic variant	PP3 - We also support using SpliceAI to assess the predicted impact of non-canonical splicing variants and synonymous variants: apply PP3 when the predicted change is above 0.2 (Wai et al. 2020 PMID: 32123317; Jaganathan et al. 2019 PMID: 30661751).	BS3 - No change from ACMG/AMP rule	BP4 - Use SpliceAI to assess the predicted impact of non-canonical splicing variants and synonymous variants: apply BP4 when the predicted change is below 0.2	BP7 - Apply BP7 when the predicted change from SpliceAI is below 0.2 AND phyloP100 way < 2.0.
Monogenic Diabetes (HNF4A)	PVS1 - Decision tree modified from Abou Tayoun et al 2018	PS1_Supp - For canonical and non-canonical splicing variants when a different variant at the same nucleotide has been previously classified as pathogenic and the variant being assessed is predicted by SpliceAI to have a similar (SpliceAI score within 10% of the original variant) or greater deleterious impact.	PS3 - No change from ACMG/AMP rule	Not applied in the context of predicted spliceogenic variant	PP3 - We also support using SpliceAI to assess the predicted impact of non-canonical splicing variants and synonymous variants: apply PP3 when the predicted change is above 0.2 (Wai et al. 2020 PMID: 32123317; Jaganathan et al. 2019 PMID: 30661751).	BS3 - No change from ACMG/AMP rule	BP4 - Use SpliceAI to assess the predicted impact of non-canonical splicing variants and synonymous variants: apply BP4 when the predicted change is below 0.2	BP7 - Apply BP7 when the predicted change from SpliceAI is below 0.2 AND phyloP100 way < 2.0.
Monogenic Diabetes (GCK)	PVS1 - Decision tree modified from Abou Tayoun et al 2018	PS1_Supp - Canonical and non-canonical splicing variants when a different variant at the same nucleotide has been previously classified as pathogenic and the variant being assessed is predicted by SpliceAI to have a similar (SpliceAI score within 10% of the original variant) or greater deleterious impact.	PS3 - No change from ACMG/AMP rule	Not applied in the context of predicted spliceogenic variant	PP3 - We also support using SpliceAI to assess the predicted impact of non-canonical splicing variants and synonymous variants: apply PP3 when the predicted change is above 0.2 (Wai et al. 2020 PMID: 32123317; Jaganathan et al. 2019 PMID: 30661751).	BS3 - No change from ACMG/AMP rule	BP4 - Use SpliceAI to assess the predicted impact of non-canonical splicing variants and synonymous variants: apply BP4 when the predicted change is below 0.2	BP7 - Apply BP7 when the predicted change from SpliceAI is below 0.2 AND phyloP100 way < 2.0.
Peroxisomal Disorders	In progress	In progress	In progress	In progress	In progress	In progress	In progress	In progress
Phenylketonuria (PAH)	PVS1 - No change from ACMG/AMP rule	Not applied in the context of predicted spliceogenic variant	PS3 - For non-canonical splicing variants, RT-PCR evidence demonstrating transcripts of alternative length or specific intron or exon inclusion/exclusion. These studies can be performed in patient derived cells, or by placing the mutant genomic DNA into plasmid vectors and introducing these into human or other mammalian host cells. Assays should demonstrate defective splicing with RT-PCR analysis…	Not applied in the context of predicted spliceogenic variant	PP3 - No change from ACMG/AMP rule	BS3 - No change from ACMG/AMP rule	BP4 - No change from ACMG/AMP rule	BP7 - No change from ACMG/AMP rule
Urea Cycle Disorders	In progress	In progress	In progress	In progress	In progress	In progress	In progress	In progress
Kidney Disease
Kidney Cystic and Ciliopathy Disorders	In progress	In progress	In progress	In progress	In progress	In progress	In progress	In progress
Neurodevelopmental Disorders
Brain Malformations (AKT3, MTOR, PIK3CA, and PIK3R2)	Not applied	Not applied	Not applied in the context of predicted spliceogenic variant	Not applied in the context of predicted spliceogenic variant	Not applied in the context of predicted spliceogenic variant	Not applied in the context of predicted spliceogenic variant	BP4 - Not applicable for any variant type except for synonymous and intronic variants. This criterion can be applied when two of three splicing prediction tools predict no splicing change. The splicing prediction tools used are: varSEAK, spliceAI and MaxEntScan	BP7 - For synonymous, intronic positions (except canonical splice sites) and non-coding variants in the UTRs, if the nucleotide is nonconserved award this point. Not conserved is defined as the same nucleotide NOT present in all vertebrae or PhyloP score <0.1.
Epilepsy Sodium Channel	In progress	In progress	In progress	In progress	In progress	In progress	In progress	In progress
GRIN Disorders	In progress	In progress	In progress	In progress	In progress	In progress	In progress	In progress
KCNQ Channel Brain Disorders	In progress	In progress	In progress	In progress	In progress	In progress	In progress	In progress
Leukodystrophy and Leukoencephalopathy	In progress	In progress	In progress	In progress	In progress	In progress	In progress	In progress
Rett and Angelman-like Disorders (CDKL5, FOXG1, MECP2, SLC9A6, TCF4, and UBE3A)	PVS1 - Decision tree modified from Abou Tayoun et al 2018	Not applied in the context of predicted spliceogenic variant	PS3 - RNA studies that demonstrate abnormal splicing and an out-of-frame transcript (not to be used for canonical splice site variants and when PVS1 is used) PS3_Supp - RNA studies that demonstrate abnormal splicing and an in-frame product (unless it affects an in-frame exon specified in the PVS1 section). Not applied for SLC9A6.	Not applied in the context of predicted spliceogenic variant	PP3 - For splice site variants use MaxEntScan, NNSPLICE and SpliceSiteFinder-like when all of the prediction programs support significant splicing alteration (significant splicing alterations defined as ≥15% decrease to the natural splice site and ≥70% gain in prediction strength of cryptic splice site)	BS3 - RNA functional studies that demonstrate no impact on splicing and transcript composition. It can be downgraded based on quality of data.	BP4 - For splice site variants use MaxEntScan, NNSPLICE and SpliceSiteFinder-like when the majority of the prediction programs do not support significant splicing alteration (significant splicing alterations defined as ≥15% decrease to the natural splice site and ≥70% gain in prediction strength of a cryptic splice site)	BP7 - No change from ACMG/AMP rule. Defined 'not highly conserved' regions in BP7 as those with PhastCons score <1 and/or PhyloP score <0.1 and/or the variant is the reference nucleotide in one primate and/or three mammal species.
Neuromuscular
Congenital Myopathies	In progress	In progress	In progress	In progress	In progress	In progress	In progress	In progress
Limb Girdle Muscular Dystrophy	In progress	In progress	In progress	In progress	In progress	In progress	In progress	In progress
Ocular
Glaucoma (MYOC)	Not applied	Not applied in the context of predicted spliceogenic variant	Not applied in the context of predicted spliceogenic variant	Not applied in the context of predicted spliceogenic variant	Not applied in the context of predicted spliceogenic variant	Not applied in the context of predicted spliceogenic variant	BP4 - Synonymous variants or noncoding variants: CADD ≤ 10 AND SpliceAI ≤ 0.2	BP7 - Synonymous variant or noncoding variants with no impact on splicing (SpliceAI ≤ <0.2) AND GERP <0 for conservation
Leber Congenital Amaurosis/early onset Retinal Dystrophy	In progress	In progress	In progress	In progress	In progress	In progress	In progress	In progress
Optic Nerve Atrophy	In progress	In progress	In progress	In progress	In progress	In progress	In progress	In progress
X-linked Inherited Retinal Disease	In progress	In progress	In progress	In progress	In progress	In progress	In progress	In progress
Other
Hemoglobinopathy	In progress	In progress	In progress	In progress	In progress	In progress	In progress	In progress
Malignant Hyperthermia Susceptibility (RYR1)	Not applied in the context of predicted spliceogenic variant	Not applied in the context of predicted spliceogenic variant	Not applied in the context of predicted spliceogenic variant	Not applied in the context of predicted spliceogenic variant	Not applied in the context of predicted spliceogenic variant	Not applied in the context of predicted spliceogenic variant	Not applied in the context of predicted spliceogenic variant	BP7 - No change from ACMG/AMP rule
RASopathy
RASopathy (BRAF, HRAS, KRAS, NRAS, MAP2K1, MAP2K2, PTPN11, RAF1, RIT1, SHOC2, SOS1, and SOS2)	Not applied	Not applied in the context of predicted spliceogenic variant	PS3 - No change from ACMG/AMP rule	Not applied in the context of predicted spliceogenic variant	PP3 - No change from ACMG/AMP rule	No change from ACMG/AMP rule	BP4 - No change from ACMG/AMP rule	BP7 - No change from ACMG/AMP rule. This rule is also applicable for intronic positions (except canonical splice sites) or non-coding variants and should be used in conjunction with BP4.
Skeletal disorders
Skeletal Disorders	In progress	In progress	In progress	In progress	In progress	In progress	In progress	In progress
Somatic Cancer
Fibroblast Growth Factor Receptor Mutations (SNVs) Somatic Cancer	In progress	In progress	In progress	In progress	In progress	In progress	In progress	In progress
FLT3 (Fms Related Receptor Tyrosine Kinase 3) Somatic Cancer	In progress	In progress	In progress	In progress	In progress	In progress	In progress	In progress
Histone H3 Somatic Cancer	In progress	In progress	In progress	In progress	In progress	In progress	In progress	In progress
NTRK Fusions Somatic Cancer	In progress	In progress	In progress	In progress	In progress	In progress	In progress	In progress
^ Except where noted, information was obtained from the Criteria Specification Registry - https://cspec.genome.network/cspec/ui/svi/summary
