## Supplemental Table 3 for "APPLICATION OF THE ACMG/AMP FRAMEWORK TO CAPTURE EVIDENCE RELEVANT TO PREDICTED AND OBSERVED IMPACT ON SPLICING: RECOMMENDATIONS FROM THE CLINGEN SVI SPLICING SUBGROUP"

### Sheet: Table S3
Table S3. In silico splicing prediction tools used for performance comparison
Method	Reference
dbscSNV	Jian et al., 2014; PMID: 25416802
ESEfinder	Cartegni et al., 2003; PMID: 12824367
HSF	Desmet et al., 2009; PMID: 19339519
GeneSplicer (Markov Model, MM)	Pertea et al., 2001; PMID: 11222768
MaxEntScan	Yeo and Burge, 2004; PMID: 15285897
MMSplice	Cheng et al., 2019; PMID: 30823901
NNSPLICE	Reese et al., 1997; PMID: 9278062
S-CAP	Jagadeesh et al., 2019; PMID: 30804562
SpliceAI	Jaganathan et al., 2019; PMID: 30661751
SpliceScan II	Churbanov et al., 2010; PMID: 20067640
Weighted Markov Model (WMM)	Shapiro and Senapathy, 1987; PMID: 3658675
