## Supplemental Table 4 for "APPLICATION OF THE ACMG/AMP FRAMEWORK TO CAPTURE EVIDENCE RELEVANT TO PREDICTED AND OBSERVED IMPACT ON SPLICING: RECOMMENDATIONS FROM THE CLINGEN SVI SPLICING SUBGROUP"

### Sheet: Table S4
Table S4. A worked example of likelihood ratio (LR) and confidence interval (CI) calculation
	No Event		Event
	n	Proportion	n	Proportion	LR	Variance	CI.low	CI.high
SpliceAI Score < 0.1	1129	1129/1278=0.883	61	61/400=0.152	0.152/0.883=0.173	1/1129-1/1278+1/61-1/400=0.014	EXP(LN(0.173)-1.96*SQRT(0.014))=0.137	EXP(LN(0.173)+1.96*SQRT(0.014))=0.218
SpliceAI Score 0.1 - 0.2	81	81/1278=0.063	27	27/400=0.068	0.068/0.063=1.065	1/81-1/1278+1/27-1/400=0.046	EXP(LN(1.065)-1.96*SQRT(0.046))=0.699	EXP(LN(1.065)+1.96*SQRT(0.046))=1.622
SpliceAI Score >= 0.2	68	68/1278=0.053	312	312/400=0.78	0.78/0.053=14.659	1/68-1/1278+1/312-1/400=0.015	EXP(LN(0.14.659)-1.96*SQRT(0.015))=11.565	EXP(LN(0.14.659)+1.96*SQRT(0.015))=18.581
	1278		400
