## Supplemental Table 5 for "APPLICATION OF THE ACMG/AMP FRAMEWORK TO CAPTURE EVIDENCE RELEVANT TO PREDICTED AND OBSERVED IMPACT ON SPLICING: RECOMMENDATIONS FROM THE CLINGEN SVI SPLICING SUBGROUP"

### Sheet: Table S5
Table S5. Bayesian pathogenicity criteria thresholds (Tavtigian et al., 2019; PMID: 29300386)
Odds of pathogenicity	ACMG/AMP strength	Inverse Odds (evidence for benign)
350	Very Strong	0.003
18.7	Strong	0.053
4.3	Moderate	0.233
2.08	Supporting	0.481
